# The genetic architecture of changes in adiposity during adulthood

**DOI:** 10.1101/2023.01.09.23284364

**Authors:** Samvida S. Venkatesh, Habib Ganjgahi, Duncan S. Palmer, Kayesha Coley, Laura B. L. Wittemans, Christoffer Nellaker, Chris Holmes, Cecilia M. Lindgren, George Nicholson

## Abstract

Obesity is a heritable disease, characterised by excess adiposity that is measured by body mass index (BMI). While over 1,000 genetic loci are associated with BMI, less is known about the genetic contribution to adiposity trajectories over adulthood. We derive adiposity-change phenotypes from 1.5 million primary-care health records in over 177,000 individuals in UK Biobank to study the genetic architecture of weight-change. Using multiple BMI measurements over time increases power to identify genetic factors affecting baseline BMI. In the largest reported genome-wide study of adiposity-change in adulthood, we identify novel associations with BMI-change at six independent loci, including rs429358 (a missense variant in *APOE*). The SNP-based heritability of BMI-change (1.98%) is 9-fold lower than that of BMI, and higher in women than in men. The modest genetic correlation between BMI-change and BMI (45.2%) indicates that genetic studies of longitudinal trajectories could uncover novel biology driving quantitative trait values in adulthood.
