## Supplemental Tables for "The genetic architecture of changes in adiposity during adulthood": Supp-Table-1-supp-methods-list-obesity-traits-gwascat.xlsx

### Sheet: Sheet1
Table: List of obesity-associated terms in the DISEASE/TRAIT field of the GWAS Catalog [accessed on 02 Nov 2021].
DISEASE/TRAIT
anthropometric measurement, body mass index
anthropometric measurement, body weight
anthropometric measurement, waist circumference
body mass index
body mass index, body weights and measures
body mass index, obesity
body mass index, visceral:subcutaneous adipose tissue ratio
body weight
body weight loss
body weight, body weights and measures
body weights and measures
fat body mass
fat body mass, lean body mass
fat body mass, obesity
height-adjusted body mass index
lean body mass
lean mass-adjusted fat body mass
obese body mass index status
obesity
overweight body mass index status
underweight body mass index status
visceral adipose tissue measurement
visceral adipose tissue measurement, body mass index
visceral:subcutaneous adipose tissue ratio
visceral:total adipose tissue ratio
waist-hip ratio
waist-hip ratio, body mass index
BMI-adjusted hip circumference
BMI-adjusted waist circumference
BMI-adjusted waist-hip ratio
longitudinal BMI measurement
pericardial adipose tissue measurement
pericardial adipose tissue measurement, body weight, body height
waist circumference
waist height ratio
hip circumference
hip circumference, anthropometric measurement
body fat distribution
body fat percentage
liver fat measurement
adipose tissue measurement
renal sinus adipose tissue measurement
subcutaneous adipose tissue measurement
metabolically healthy obesity
