## Supplemental Tables for "The genetic architecture of changes in adiposity during adulthood": Supp-Table-2-supp-results-novel-refined-intercept-snps.xlsx

### Sheet: Sheet1
Table: Novel and refined SNPs, alongside closest reported obesity-associated SNP, identified from genome-wide association studies (GWAS) of linear mixed effects model intercept. MAF = minor allele frequency (European-ancestry), TSS = transcription start site
BMI (female)
Refined SNP from in-house intercept GWAS				Highest R2 obesity SNP from GWAS Catalog
SNP	chr:pos (hg37)	MAF	Nearest TSS	R2 with refined SNP	SNP	chr:pos (hg37)	MAF	Nearest TSS
rs6746013	2:25143649	0.431	ADCY3	0.219	rs62140608	2:25070992	0.137	PTRHD1
rs201519328	8:77223088	0.386		0.210	rs1459180	8:76982267	0.410	ZFHX4
rs1270799	10:21907423	0.269	SKIDA1	0.227	rs7069830	10:22294687	0.233	DNAJC1
rs12367809	12:50256063	0.243	BCDIN3D	0.285	rs706798	12:50266164	0.353	BCDIN3D
BMI (male)
Novel SNP from in-house intercept GWAS				Nearest reported obesity SNP from GWAS Catalog
SNP	chr:pos (hg37)	MAF	Nearest TSS	Dist to novel SNP (kb)	SNP	chr:pos (hg37)	MAF	Nearest TSS
rs79586444	8:33688233	0.138	DUSP26	57	rs7012923	8:33630937	0.318	DUSP26
rs294382	11:30607515	0.185	MPPED2	115	rs11031105	11:30492070	0.144	MPPED2
rs17794645	16:13813090	0.060	ERCC4	163	rs2113334	16:13976356	0.490	ERCC4
Refined SNP from in-house intercept GWAS				Highest R2 obesity SNP from GWAS Catalog
SNP	chr:pos (hg37)	MAF	Nearest TSS	R2 with refined SNP	SNP	chr:pos (hg37)	MAF	Nearest TSS
rs10797434	1:2511280	0.372	PRXL2B	0.254	rs7535528	1:2444414	0.226	PANK4
rs116377258	1:110131521	0.012	AMPD2	0.211	rs62623713	1:110019439	0.030	ATXN7L2
rs6670873	1:177841685	0.161	SEC16B	0.264	rs591120	1:177902753	0.409	SEC16B
rs2624839	3:50202231	0.489	SEMA3F	0.222	rs2014830	3:50172397	0.409	SEMA3F
rs7094188	10:104334589	0.248	TRIM8	0.211	rs7893954	10:104318966	0.450	SUFU
BMI (sex-combined)
Novel SNP from in-house intercept GWAS				Nearest reported obesity SNP from GWAS Catalog
SNP	chr:pos (hg37)	MAF	Nearest TSS	Dist to novel SNP (kb)	SNP	chr:pos (hg37)	MAF	Nearest TSS
rs12084253	1:85720326	0.205	C1orf52	40	rs11161548	1:85680408	0.398	SYDE2
rs7569339	2:133469717	0.149	LYPD1	54	rs13033310	2:133523605	0.259	LYPD1
rs35348738	3:43931845	0.164	ABHD5	97	rs4017425	3:44028764	0.426	TOPAZ1
rs13059102	3:165464738	0.008	BCHE	1226	rs892761	3:164238956	0.368	SI
Refined SNP from in-house intercept GWAS				Highest R2 obesity SNP from GWAS Catalog
SNP	chr:pos (hg37)	MAF	Nearest TSS	R2 with refined SNP	SNP	chr:pos (hg37)	MAF	Nearest TSS
rs6746013	2:25143649	0.431	ADCY3	0.219	rs62140608	2:25070992	0.137	PTRHD1
rs382210	3:84966018	0.349	CADM2	0.227	rs113639185	3:84769088	0.222	CADM2
rs13063449	3:131770166	0.219	CPNE4	0.304	rs2951398	3:131786594	0.352	CPNE4
rs17114808	10:104391285	0.246	TRIM8	0.208	rs7893954	10:104318966	0.450	SUFU
rs4900188	14:94003548	0.481	COX8C	0.261	rs3783890	14:93790276	0.200	BTBD7
rs6499244	16:69735271	0.294	NQO1	0.217	rs4783581	16:69552785	0.150	NFAT5
rs1396869	17:46506929	0.077	SKAP1	0.379	rs3764400	17:46123932	0.159	NFE2L1
rs6054392	20:6594443	0.349	BMP2	0.207	rs6054364	20:6575061	0.396	BMP2
Weight (female)
Novel SNP from in-house intercept GWAS				Nearest reported obesity SNP from GWAS Catalog
SNP	chr:pos (hg37)	MAF	Nearest TSS	Dist to novel SNP (kb)	SNP	chr:pos (hg37)	MAF	Nearest TSS
rs7962636	12:116450006	0.401	MED13L	254	rs12810788	12:116196322	0.155	MED13L
Refined SNP from in-house intercept GWAS				Highest R2 obesity SNP from GWAS Catalog
SNP	chr:pos (hg37)	MAF	Nearest TSS	R2 with refined SNP	SNP	chr:pos (hg37)	MAF	Nearest TSS
rs6425817	1:33873034	0.268	PHC2	0.876	rs55745410	1:33802817	0.257	A3GALT2
rs57214150	1:39654372	0.12	MACF1	0.369	rs2242500	1:40037902	0.265	PABPC4
rs10920702	1:190316512	0.148	BRINP3	0.244	rs6428016	1:190200423	0.378	BRINP3
rs4718966	7:70040558	0.463	GALNT17	0.407	rs38313	7:70067679	0.34	AUTS2
rs7461961	8:77222269	0.376	ZFHX4	0.204	rs1459180	8:76982267	0.410	PEX2
rs112162790	14:91680035		GPR68	0.88	rs57592410	14:91675284	0.16	GPR68
rs1396869	17:46506929	0.077	SKAP1	0.379	rs3764400	17:46123932	0.159	NFE2L1
rs7237942	18:20728049	0.196	CABLES1	0.207	rs60048129	18:20681353	0.42	CABLES1
rs309190	19:47629264	0.077	ZC3H4	0.203	rs3810291	19:47569003	0.361	TMEM160
Weight (male)
Novel SNP from in-house intercept GWAS				Nearest reported obesity SNP from GWAS Catalog
SNP	chr:pos (hg37)	MAF	Nearest TSS	Dist to novel SNP (kb)	SNP	chr:pos (hg37)	MAF	Nearest TSS
rs294382	11:30607515	0.185	MPPED2	115	rs11031105	11:30492070	0.144	MPPED2
Refined SNP from in-house intercept GWAS				Highest R2 obesity SNP from GWAS Catalog
SNP	chr:pos (hg37)	MAF	Nearest TSS	R2 with refined SNP	SNP	chr:pos (hg37)	MAF	Nearest TSS
rs942824	1:2474205	0.345	HES5	0.325	rs7535528	1:2444414	0.226	PANK4
rs6699744	1:72825144	0.323	NEGR1	0.204	rs1620977	1:72729142	0.161	NEGR1
rs116377258	1:110131521	0.012	AMPD2	0.211	rs62623713	1:110019439	0.03	ATXN7L2
rs2094510	1:177843479	0.13	SEC16B	0.27	rs591120	1:177902753	0.409	SEC16B
rs2077647	6:152129077	0.467	ESR1	0.462	rs488133	6:152125444	0.151	ESR1
rs6484320	11:27703188	0.247	BDNF	0.274	rs35070613	11:27496721	0.035	LGR4
Weight (sex-combined)
Novel SNP from in-house intercept GWAS				Nearest reported obesity SNP from GWAS Catalog
SNP	chr:pos (hg37)	MAF	Nearest TSS	Dist to novel SNP (kb)	SNP	chr:pos (hg37)	MAF	Nearest TSS
rs12084253	1:85720326	0.205	C1orf52	40	rs11161548	1:85680408	0.398	SYDE2
rs111642522	1:89979070		LRRC8B	94	chr1:89419588	1:89885147
rs12470032	2:145380620	0.245	ZEB2	225	rs10538039	2:145605197		ZEB2
rs6769383	3:5975887	0.189	EDEM1	506	rs17216035	3:6481625	0.272	GRM7
rs2861761	5:165828487	0.302	TENM2	30	rs180834368	5:165858268	0.002	TENM2
rs1175592	12:77552255	0.426	E2F7	99	rs310796	12:77453226	0.329	E2F7
rs7962636	12:116450006	0.401	MED13L	254	rs12810788	12:116196322	0.155	MED13L
rs11156978	14:21924673	0.36	CHD8	0.5	rs78484822	14:21924225	0.008	CHD8
Refined SNP from in-house intercept GWAS				Highest R2 obesity SNP from GWAS Catalog
SNP	chr:pos (hg37)	MAF	Nearest TSS	R2 with refined SNP	SNP	chr:pos (hg37)	MAF	Nearest TSS
rs16825921	1:39649198	0.121	MACF1	0.362	rs2242500	1:40037902	0.265	PABPC4
rs538419012	1:41719455	0.221	SCMH1	0.326	rs3157	1:41493111	0.372	SLFNL1
rs1343432	1:49396989	0.245	BEND5	0.278	rs6693294	1:49879122	0.488	AGBL4
rs72902776	1:51269954	0.083	FAF1	0.214	rs115910760	1:50806455	0.022	DMRTA2
rs6699744	1:72825144	0.323	NEGR1	0.204	rs1620977	1:72729142	0.161	NEGR1
rs41280328	1:110136884	0.012	AMPD2	0.21	rs62623713	1:110019439	0.03	ATXN7L2
rs10920702	1:190316512	0.148	BRINP3	0.244	rs6428016	1:190200423	0.378	BRINP3
rs6746013	2:25143649	0.431	ADCY3	0.219	rs62140608	2:25070992	0.137	PTRHD1
rs190441457	2:100769927	0.091	AFF3	0.212	rs6542924	2:100893113	0.151	LONRF2
rs9874517	3:53128371	0.186		0.208	rs11915851	3:53096047	0.414	SFMBT1
rs2915293	3:87995951	0.293	ZNF654	0.394	rs56398417	3:88024986	0.196	ZNF654
rs3135835	4:1796180	0.349	FGFR3	0.738	rs746779	4:1793283	0.126	FGFR3
rs34874677	5:95701782	0.328	PCSK1	0.219	rs12517140	5:95639072	0.477	PCSK1
rs864354	5:142634708	0.386	NR3C1	0.518	rs7701443	5:142792650	0.461	NR3C1
rs10457469	6:126083658	0.415	HEY2	0.229	rs9375417	6:126248374	0.493	HINT3
rs520829	6:160767905	0.442	SLC22A3	0.254	rs3127596	6:160953035	0.231	LPA
rs2167364	7:50565827	0.263	FIGNL1	0.417	rs4947581	7:50565967	0.457	FIGNL1
rs17141778	7:70045561	0.488	GALNT17	0.416	rs38313	7:70067679	0.34	GALNT17
rs6954290	7:92283098	0.262	FAM133B	0.2	rs73232041	7:92374091	0.031	CDK6
rs201519328	8:77223088	0.386		0.21	rs1459180	8:76982267		ZFHX4
rs28601761	8:126500031	0.3	TRIB1	0.216	rs10808545	8:126463365	0.327	TRIB1
rs776849378	9:87279331		NTRK2	0.279	rs1187352	9:87293457	0.255	NTRK2
rs1323438	9:119115531	0.405	PAPPA	0.502	rs7869550	9:119134796	0.075	PAPPA
rs3213229	11:2155876	0.061	IGF2	0.202	rs3168310	11:2152541	0.361	IGF2
rs2229840	12:124826462	0.161	NCOR2	0.213	rs1316377	12:124804273	0.458	NCOR2
rs112162790	14:91680035		GPR68	0.88	rs57592410	14:91675284	0.16	GPR68
rs1396869	17:46506929	0.077	SKAP1	0.379	rs3764400	17:46123932	0.159	NFE2L1
rs3815358	17:62010270	0.395	CD79B	0.474	rs72845891	17:61696759	0.339	MAP3K3
rs9783858	18:42534584	0.405	SLC14A2	0.305	rs9967367	18:42606091	0.429	SLC14A2
rs28590228	19:47581242	0.369	TMEM160	0.233	rs12973221	19:47614660	0.103	SAE1
