## Supplemental Tables for "The genetic architecture of changes in adiposity during adulthood": Supp-Table-3-supp-results-replication-novel-intercept-snps.xlsx

### Sheet: Sheet1
Table: Novel BMI and weight SNPs identified in longitudinal intercept GWAS alongside association results from held-out set of individuals with only UK Biobank assessment centre measurements of obesity and obesity-related trait look-up from publicly available GWAS summary statistics that include non-UKB participants.
Discovery strata	SNP	chr:pos (hg37)	MAF	[Discovery] Longitudinal intercept GWAS			[Replication] Cross-sectional UK Biobank held-out set GWAS			Most significant obesity-related trait association in publicly available GWAS (with non-UKB participants)
				Beta (S.E.)	pval	Sample size	Beta (S.E.)	pval	Sample size	Trait	pval	Source	Overlap with UKB participants
BMI (males)	rs79586444	8:33688233	0.138	0.0393 (0.00690)	1.2e-08	73656	0.00754 (0.00551)	0.17	113264
	rs294382	11:30607515	0.185	0.0330 (0.00573)	8e-09	73656	0.00621 (0.00451)	0.17	113264	Body mass index (males)	0.0001487	Pulit et al. 20191	Meta-analysis of 2 cohorts, including UKB
	rs17794645	16:13813090	0.060	-0.0407 (0.00700)	6.3e-09	73656	0.00202 (0.00559)	0.72	113264	Body mass index	0.00018	Yengo et al. 20182	Meta-analysis of 3 cohorts, including UKB
BMI (sex-combined)	rs12084253	1:85720326	0.205	-0.0217 (0.00374)	6.6e-09	161564	-0.00411 (0.00298)	0.17	245447	Body mass index	0.0001259	Pulit et al. 20191	Meta-analysis of 2 cohorts, including UKB
	rs7569339	2:133469717	0.149	-0.0343 (0.00622)	3.6e-08	161564	-0.00679 (0.00502)	0.18	245447	Body mass index	7.6e-09	Yengo et al. 20182	Meta-analysis of 3 cohorts, including UKB
	rs35348738	3:43931845	0.164	-0.0213 (0.00373)	1.1e-08	161564	-0.00613 (0.00299)	0.04	245447	Body mass index (females)	0.0001173	Pulit et al. 20191	Meta-analysis of 2 cohorts, including UKB
	rs13059102	3:165464738	0.008	0.0757 (0.0137)	3.7e-08	161564	0.00455 (0.0109)	0.68	245447	Body mass index (females)	0.002579	Pulit et al. 20191	Meta-analysis of 2 cohorts, including UKB
Weight (females)	rs7962636	12:116450006	0.401	0.0325 (0.00461)	1.7e-12	96264	0.00671 (0.00403)	0.096	123950	Body mass index	6.74e-08	Pulit et al. 20191	Meta-analysis of 2 cohorts, including UKB
Weight (males)	rs294382	11:30607515	0.185	0.0304 (0.00542)	2.1e-08	80144	0.00558 (0.00460)	0.25	106911	Body mass index (males)	0.0001487	Pulit et al. 20191	Meta-analysis of 2 cohorts, including UKB
Weight (sex-combined)	rs12084253	1:85720326	0.205	-0.0209 (0.00351)	2.8e-09	176408	-0.00657 (0.00304)	0.023	230861	Body mass index	0.0001259	Pulit et al. 20191	Meta-analysis of 2 cohorts, including UKB
	rs111642522	1:89979070	0.22	0.0212 (0.00386)	4.1e-08	176408	0.0132 (0.00333)	7.4e-05	230861
	rs12470032	2:145380620	0.245	0.0203 (0.00331)	8e-10	176408	0.00923 (0.00287)	0.0019	230861	Waist-hip ratio (males)	5.426e-05	Pulit et al. 20191	Meta-analysis of 2 cohorts, including UKB
	rs6769383	3:5975887	0.189	-0.0213 (0.00381)	2.3e-08	176408	-0.00643 (0.00328)	0.14	230861	Body mass index	8.10785e-08	Wojcik et al. 20193	None
	rs2861761	5:165828487	0.302	0.0180 (0.00322)	2.3e-08	176408	0.00796 (0.00279)	0.0083	230861	Body mass index	1.03e-06	Pulit et al. 20191	Meta-analysis of 2 cohorts, including UKB
	rs1175592	12:77552255	0.426	0.0191 (0.00322)	2.9e-09	176408	0.00674 (0.00278)	0.0036	230861	Body mass index	0.0005674	Akiyama et al. 20174	None
	rs7962636	12:116450006	0.401	0.0233 (0.00335)	3.7e-12	176408	0.00944 (0.00290)	0.00061	230861	Body mass index	6.74e-08	Pulit et al. 20191	Meta-analysis of 2 cohorts, including UKB
	rs11156978	14:21924673	0.36	-0.0191 (0.00322)	2.9e-09	176408	-0.0016 (0.00383)	0.61	230861	Body mass index	4.282e-05	Pulit et al. 20191	Meta-analysis of 2 cohorts, including UKB
1. Pulit SL, Stoneman C, Morris AP, Wood AR, Glastonbury CA, Tyrrell J, Yengo L, Ferreira T, Marouli E, Ji Y, Yang J, Jones S, Beaumont R, Croteau-Chonka DC, Winkler TW; GIANT Consortium, Hattersley AT, Loos RJF, Hirschhorn JN, Visscher PM, Frayling TM, Yaghootkar H, Lindgren CM. Meta-analysis of genome-wide association studies for body fat distribution in 694 649 individuals of European ancestry…
2. Yengo L, Sidorenko J, Kemper KE, Zheng Z, Wood AR, Weedon MN, Frayling TM, Hirschhorn J, Yang J, Visscher PM; GIANT Consortium. Meta-analysis of genome-wide association studies for height and body mass index in ∼700000 individuals of European ancestry. Hum Mol Genet. 2018 Oct 15;27(20):3641-3649. doi: 10.1093/hmg/ddy271. PMID: 30124842; PMCID: PMC6488973.
3. Wojcik GL, Graff M, Nishimura KK, Tao R, Haessler J, Gignoux CR, Highland HM, Patel YM, Sorokin EP, Avery CL, Belbin GM, Bien SA, Cheng I, Cullina S, Hodonsky CJ, Hu Y, Huckins LM, Jeff J, Justice AE, Kocarnik JM, Lim U, Lin BM, Lu Y, Nelson SC, Park SL, Poisner H, Preuss MH, Richard MA, Schurmann C, Setiawan VW, Sockell A, Vahi K, Verbanck M, Vishnu A, Walker RW, Young KL, Zubair N, Acuña-Alo…
4. Akiyama M, Okada Y, Kanai M, Takahashi A, Momozawa Y, Ikeda M, Iwata N, Ikegawa S, Hirata M, Matsuda K, Iwasaki M, Yamaji T, Sawada N, Hachiya T, Tanno K, Shimizu A, Hozawa A, Minegishi N, Tsugane S, Yamamoto M, Kubo M, Kamatani Y. Genome-wide association study identifies 112 new loci for body mass index in the Japanese population. Nat Genet. 2017 Oct;49(10):1458-1467. doi: 10.1038/ng.3951. Ep…
