## Supplemental Tables for "The genetic architecture of changes in adiposity during adulthood": Supp-Table-4-supp-results-ascertainment-bias.xlsx

### Sheet: Sheet1
Table: Ascertainment (informed presence) bias in primary care (GP) BMI and weight records.
Obesity trait	Sex	Number of obesity trait records in GP	Number of individuals	Mean (S.D.) obesity value (BMI, kg/m2) or weight (kg) in GP records	Mean (S.D.) BMI (kg/m2) in UKBB assessment centre records
Body mass index (BMI)	F	0	15919	-	27.0 (5.15)
		1 to 3	32431	25.3 (4.31)	26.1 (4.39)
		4 to 9	37116	26.1 (4.56)	26.9 (4.80)
		10+	18506	28.9 (5.82)	29.8 (6.17)
	M	0	13281	-	27.6 (4.10)
		1 to 3	29616	26.1 (3.58)	26.9 (3.63)
		4 to 9	27952	27.2 (3.83)	27.9 (4.00)
		10+	16250	29.2 (4.71)	30.0 (4.99)
Weight	F	0	7542	-	27.0 (5.14)
		1 to 3	33324	67.0 (11.7)	26.0 (4.28)
		4 to 9	40399	68.8 (12.4)	26.8 (4.70)
		10+	22707	75.3 (16.0)	29.7 (6.21)
	M	0	6780	-	27.5 (4.06)
		1 to 3	30849	81.8 (12.2)	26.8 (3.57)
		4 to 9	30306	84.4 (13.2)	27.8 (3.94)
		10+	19164	90.0 (16.0)	30.0 (4.99)
