## Supplemental Tables for "The genetic architecture of changes in adiposity during adulthood": Supp-Table-5-supp-results-replication-obesity-change-lead-snps.xlsx

### Sheet: Sheet1
Table: Lead SNPs identified from genome-wide association studies (GWAS) of linear slope change of obesity over time, or posterior probability of membership in an obesity cluster (high gain, high/moderate gain, or high/moderate gain and steady), independent of baseline obesity; alongisde replication in held-out set of UK Biobank. MAF = minor allele frequency (European-ancestry), TSS = transcriptio…
SNP	chr:pos (hg37)	MAF	Nearest TSS	Discovery strata	Discovery			Replication
					Sample size	Beta (S.E.) or OR (95% C.I.)	P-value	Sample size	Beta (S.E.) or OR (95% C.I.)	P-value
Linear slope change
rs429358	19:45411941	0.156	APOE	BMI (F)	87908	0.063 (0.00659)	1.2e-21	8778	0.0747 (0.0208)	0.000336
				BMI (M)	73656	0.056 (0.00718)	6.6e-15	8313	0.0392 (0.0216)	0.0697
				BMI (sex-combined)	161564	0.0597 (0.00485)	8.6e-35	17006	0.0584 (0.015)	0.000101
				Weight (F)	96264	0.0657 (0.00629)	1.5e-25	8785	0.0804 (0.0208)	0.000111
				Weight (M)	80144	0.0594 (0.00688)	5.5e-18	8334	0.0648 (0.0216)	0.00269
				Weight (sex-combined)	176408	0.0629 (0.00464)	6e-42	17035	0.0731 (0.015)	1.09e-06
p(k1)
rs9467663	6:26021456	0.418	H4C1	Weight (sex-combined)	176408	1.011 (1.007 - 1.014)	1.6e-09	17035	1.006 (0.999 - 1.014)	0.103
rs11778922	8:20493349	0.379	LZTS1	BMI (F)	87908	0.984 (0.979 - 0.99)	1.3e-08	8778	0.984 (0.973 - 0.995)	0.00599
rs429358	19:45411941	0.156	APOE	BMI (F)	87908	1.026 (1.018 - 1.033)	3e-12	8778	1.021 (1.006 - 1.037)	0.00661
				BMI (sex-combined)	161564	1.024 (1.019 - 1.03)	4.9e-19	17006	1.019 (1.008 - 1.03)	0.000615
				Weight (F)	96264	1.023 (1.016 - 1.03)	1.5e-11	8785	1.026 (1.011 - 1.041)	0.000777
				Weight (sex-combined)	176408	1.023 (1.018 - 1.028)	1.8e-20	17035	1.018 (1.008 - 1.029)	0.00061
p(k1) + p(k2)
rs9467663	6:26021456	0.418	H4C1	Weight (sex-combined)	176408	1.011 (1.008 - 1.015)	2.1e-10	17035	1.008 (1 - 1.015)	0.0483
rs429358	19:45411941	0.156	APOE	BMI (F)	87908	1.024 (1.017 - 1.031)	2.6e-11	8778	1.025 (1.01 - 1.041)	0.000872
				BMI (sex-combined)	161564	1.023 (1.018 - 1.028)	1.1e-17	17006	1.019 (1.008 - 1.029)	0.000625
				Weight (F)	96264	1.023 (1.017 - 1.03)	6.6e-12	8785	1.025 (1.011 - 1.04)	0.000688
				Weight (sex-combined)	176408	1.022 (1.017 - 1.027)	2.7e-19	17035	1.019 (1.008 - 1.029)	0.000345
p(k1) + p(k2) + p(k3)
rs9467663	6:26021456	0.418	H4C1	Weight (sex-combined)	176408	1.012 (1.008 - 1.015)	1.4e-10	17035	1.007 (0.999 - 1.015)	0.0678
rs12953815	18:2586907	0.496	NDC80	Weight (M)	80144	1.015 (1.009 - 1.02)	1.7e-08	8334	1.005 (0.995 - 1.015)	0.331
rs429358	19:45411941	0.156	APOE	BMI (F)	87908	1.024 (1.017 - 1.031)	9.3e-11	8778	1.021 (1.006 - 1.036)	0.00714
				BMI (sex-combined)	161564	1.022 (1.017 - 1.028)	2.5e-16	17006	1.021 (1.01 - 1.032)	0.000121
				Weight (F)	96264	1.022 (1.015 - 1.029)	1e-10	8785	1.022 (1.008 - 1.037)	0.00274
				Weight (sex-combined)	176408	1.021 (1.016 - 1.026)	1.8e-17	17035	1.018 (1.007 - 1.028)	0.000889

### Sheet: Sheet2
19:45411941	0.156	APOE
