## Supplemental Tables for "The genetic architecture of changes in adiposity during adulthood": Supp-Table-6-supp-results-apoe-abdominal-obesity-selfrep-wtchg.xlsx

### Sheet: Sheet1
Table: Effect of rs429358 (minor allele C) on abdominal obesity change, estimated as slope change over time from linear mixed effects models adjusted for intercept, and self-reported 1 year weight change (adjusted for BMI), in UK Biobank held-out sets.
Obesity-change phenotype	Sex-combined				Female-specific				Male-specific
	Beta (S.E.)	OR (95% C.I.)	pval	Sample size	Beta (S.E.)	OR (95% C.I.)	pval	Sample size	Beta (S.E.)	OR (95% C.I.)	pval	Sample size
Waist circumference (WC) change	-0.0404 (0.00955)		2.33e-05	44154	-0.0462 (0.0132)		0.000478	22680	-0.0432 (0.0138)		0.0018	21474
WCadjBMI change	-0.00405 (0.00945)		0.668	43970	-0.01 (0.0133)		0.45	22591	-0.0206 (0.0138)		0.136	21379
Waist-to-hip ratio (WHR) change	-0.031 (0.00958)		0.0012	44151	-0.0385 (0.0133)		0.00368	22677	-0.0284 (0.0138)		0.0405	21474
WHRadjBMI change	-0.0128 (0.00959)		0.183	43968	-0.0182 (0.0133)		0.17	22589	-0.0113 (0.0138)		0.413	21379
Self-reported 1-yr weight change ("loss", "no change", or "gain")		0.956 (0.943 - 0.969)	5.15e-11	301943		0.952 (0.935 - 0.97)	8.05e-08	163480		0.96 (0.94 - 0.98)	5.84e-05	138463
