## Supplemental Tables for "The genetic architecture of changes in adiposity during adulthood": Supp-Table-7-supp-results-nonwb-ancestry.xlsx

### Sheet: Sheet1
Table: Effect of obesity-change lead SNPs on obesity-change phenotypes in individuals not belonging to the white British ancestry subset of UK Biobank. All associations are adjusted for baseline obesity. Blank rows indicate insufficient sample sizes for analysis.
SNP	Self-identified ethnicity	Obesity-change phenotype	Sex-combined				Female-specific				Male-specific
			Beta (S.E.)	OR (95% C.I.)	pval	Sample size	Beta (S.E.)	OR (95% C.I.)	pval	Sample size	Beta (S.E.)	OR (95% C.I.)	pval	Sample size
rs9467663	Asian	BMI linear slope	0.000409 (0.0229)		0.986	3979	-0.0162 (0.0334)		0.627	1861	0.0101 (0.0309)		0.745	2181
		BMI p(k1)		1.02 (0.991 - 1.04)	0.206	3979		1.01 (0.97 - 1.05)	0.623	1861		1.02 (0.99 - 1.06)	0.161	2181
		Weight linear slope	-0.00272 (0.0226)		0.904	4088	-0.0234 (0.0331)		0.479	1914	0.0114 (0.0305)		0.71	2239
		Weight p(k1)		1.02 (0.993 - 1.04)	0.17	4088		0.994 (0.958 - 1.03)	0.74	1914		1.01 (0.986 - 1.04)	0.313	2239
		Self-reported weight change in 1 year ("loss", "no change", or "gain")		0.987 (0.929 - 1.05)	0.329	8324		0.983 (0.903 - 1.07)	0.347	3925		0.982 (0.904 - 1.07)	0.335	4549
	Black	BMI linear slope	0.0232 (0.0401)		0.562	2104	-0.00933 (0.0525)		0.859	1204	0.0636 (0.0619)		0.305	925
		BMI p(k1)		1.03 (0.987 - 1.07)	0.18	2104		0.977 (0.924 - 1.03)	0.408	1204		1.04 (0.979 - 1.11)	0.185	925
		Weight linear slope	0.0238 (0.0397)		0.549	2148	0.0112 (0.0522)		0.831	1226	0.0381 (0.0607)		0.53	947
		Weight p(k1)		1.03 (0.989 - 1.07)	0.159	2148		1.01 (0.959 - 1.07)	0.631	1226		1.01 (0.954 - 1.07)	0.716	947
		Self-reported weight change in 1 year ("loss", "no change", or "gain")		1 (0.926 - 1.09)	0.546	6796		0.994 (0.893 - 1.11)	0.453	3927		1.03 (0.905 - 1.17)	0.664	2991
	Chinese	BMI linear slope	-0.147 (0.0739)		0.0469	482	-0.112 (0.0905)		0.217	302	-0.288 (0.135)		0.0339	182
		BMI p(k1)		0.925 (0.854 - 1)	0.0576	482		0.926 (0.839 - 1.02)	0.129	302		0.822 (0.677 - 0.999)	0.0508	182
		Weight linear slope	-0.13 (0.0695)		0.0628	525	-0.152 (0.0837)		0.0708	327	-0.214 (0.127)		0.0932	200
		Weight p(k1)		0.95 (0.881 - 1.02)	0.184	525		0.958 (0.873 - 1.05)	0.369	327		0.947 (0.813 - 1.1)	0.489	200
		Self-reported weight change in 1 year ("loss", "no change", or "gain")
	Mixed	BMI linear slope	0.046 (0.0475)		0.334	982	0.109 (0.0596)		0.0686	611	-0.109 (0.0796)		0.173	377
		BMI p(k1)		1.02 (0.977 - 1.07)	0.311	982		1.04 (0.98 - 1.1)	0.203	611		0.906 (0.83 - 0.988)	0.0262	377
		Weight linear slope	0.0417 (0.0461)		0.366	1032	0.0907 (0.0582)		0.12	643	-0.118 (0.0757)		0.121	395
		Weight p(k1)		1 (0.956 - 1.05)	0.944	1032		1.01 (0.949 - 1.07)	0.752	643		0.942 (0.881 - 1.01)	0.0822	395
		Self-reported weight change in 1 year ("loss", "no change", or "gain")		0.933 (0.837 - 1.04)	0.106	2681		0.964 (0.842 - 1.1)	0.296	1679		0.864 (0.714 - 1.05)	0.0681	1024
	Other	BMI linear slope	0.0682 (0.0406)		0.0926	1402	0.0455 (0.0534)		0.395	791	0.119 (0.0629)		0.0585	612
		BMI p(k1)		1.04 (0.997 - 1.08)	0.0679	1402		1.02 (0.971 - 1.08)	0.394	791		1.05 (0.985 - 1.13)	0.128	612
		Weight linear slope	0.071 (0.0396)		0.0732	1469	0.0531 (0.0526)		0.313	820	0.113 (0.0607)		0.0625	651
		Weight p(k1)		1.04 (0.999 - 1.08)	0.0595	1469		1.04 (0.983 - 1.1)	0.175	820		1.05 (0.991 - 1.12)	0.098	651
		Self-reported weight change in 1 year ("loss", "no change", or "gain")		1.04 (0.947 - 1.13)	0.781	3994		0.942 (0.838 - 1.06)	0.161	2286		1.19 (1.03 - 1.37)	0.992	1720
	White (not in white British ancestry subset)	BMI linear slope	-0.0207 (0.0107)		0.0542	17684	-0.0138 (0.0142)		0.331	10096	-0.0272 (0.0163)		0.0951	7770
		BMI p(k1)		0.991 (0.981 - 1)	0.101	17684		0.999 (0.985 - 1.01)	0.861	10096		0.99 (0.975 - 1.01)	0.203	7770
		Weight linear slope	-0.0144 (0.0101)		0.154	19747	-0.0127 (0.0134)		0.342	11247	-0.0115 (0.0153)		0.453	8721
		Weight p(k1)		0.995 (0.986 - 1.01)	0.355	19747		0.991 (0.978 - 1)	0.196	11247		1.01 (0.991 - 1.02)	0.479	8721
		Self-reported weight change in 1 year ("loss", "no change", or "gain")		0.98 (0.956 - 1.01)	0.0616	47174		0.99 (0.958 - 1.02)	0.273	26872		0.971 (0.934 - 1.01)	0.0719	21108
chr6:26076446	Asian	BMI linear slope	0.00865 (0.0225)		0.701	3979	0.0197 (0.033)		0.55	1861	0.00285 (0.0305)		0.926	2181
		BMI p(k1)		1.02 (0.99 - 1.04)	0.245	3979		1.02 (0.982 - 1.06)	0.279	1861		1.03 (0.995 - 1.07)	0.0896	2181
		Weight linear slope	0.00433 (0.0223)		0.846	4088	0.0054 (0.0326)		0.868	1914	0.00933 (0.0301)		0.757	2239
		Weight p(k1)		1.02 (0.993 - 1.04)	0.167	4088		1.01 (0.974 - 1.05)	0.61	1914		1.02 (0.989 - 1.05)	0.229	2239
		Self-reported weight change in 1 year ("loss", "no change", or "gain")		0.971 (0.915 - 1.03)	0.166	8324		0.965 (0.887 - 1.05)	0.201	3925		0.978 (0.901 - 1.06)	0.295	4549
	Black	BMI linear slope	-0.0167 (0.0316)		0.597	2104	-0.00138 (0.0407)		0.973	1204	-0.0361 (0.0503)		0.473	925
		BMI p(k1)		0.988 (0.957 - 1.02)	0.471	2104		0.976 (0.935 - 1.02)	0.258	1204		0.972 (0.922 - 1.02)	0.292	925
		Weight linear slope	-0.000133 (0.0313)		0.997	2148	0.0327 (0.0403)		0.417	1226	-0.0414 (0.0496)		0.404	947
		Weight p(k1)		0.994 (0.963 - 1.03)	0.687	2148		1.02 (0.976 - 1.06)	0.391	1226		0.984 (0.939 - 1.03)	0.502	947
		Self-reported weight change in 1 year ("loss", "no change", or "gain")		0.941 (0.882 - 1)	0.0326	6796		0.953 (0.877 - 1.04)	0.131	3927		0.93 (0.84 - 1.03)	0.0848	2991
	Chinese	BMI linear slope	-0.186 (0.0789)		0.0189	482	-0.183 (0.0965)		0.0595	302	-0.2 (0.142)		0.16	182
		BMI p(k1)		0.891 (0.818 - 0.97)	0.00821	482		0.892 (0.803 - 0.991)	0.0351	302		0.798 (0.652 - 0.976)	0.0298	182
		Weight linear slope	-0.159 (0.0743)		0.0324	525	-0.203 (0.0899)		0.0246	327	-0.207 (0.133)		0.122	200
		Weight p(k1)		0.937 (0.864 - 1.02)	0.114	525		0.918 (0.83 - 1.01)	0.0924	327		0.945 (0.805 - 1.11)	0.49	200
		Self-reported weight change in 1 year ("loss", "no change", or "gain")
	Mixed	BMI linear slope	-0.0376 (0.0466)		0.419	982	0.0113 (0.0601)		0.85	611	-0.135 (0.0743)		0.0703	377
		BMI p(k1)		0.997 (0.952 - 1.05)	0.914	982		1.03 (0.974 - 1.09)	0.289	611		0.94 (0.866 - 1.02)	0.145	377
		Weight linear slope	-0.0102 (0.0451)		0.82	1032	0.0518 (0.0583)		0.374	643	-0.14 (0.0713)		0.0504	395
		Weight p(k1)		0.989 (0.945 - 1.03)	0.623	1032		0.994 (0.933 - 1.06)	0.847	643		0.942 (0.884 - 1)	0.0656	395
		Self-reported weight change in 1 year ("loss", "no change", or "gain")		0.984 (0.886 - 1.09)	0.385	2681		0.974 (0.852 - 1.11)	0.35	1679		1.02 (0.851 - 1.21)	0.571	1024
	Other	BMI linear slope	0.0444 (0.0381)		0.244	1402	-0.0424 (0.0516)		0.411	791	0.159 (0.0563)		0.00504	612
		BMI p(k1)		1.03 (0.991 - 1.07)	0.138	1402		0.997 (0.948 - 1.05)	0.913	791		1.06 (0.996 - 1.12)	0.0672	612
		Weight linear slope	0.063 (0.0372)		0.0903	1469	-0.0229 (0.0506)		0.651	820	0.177 (0.0548)		0.00127	651
		Weight p(k1)		1.04 (0.999 - 1.07)	0.0591	1469		0.999 (0.947 - 1.05)	0.978	820		1.08 (1.02 - 1.14)	0.0065	651
		Self-reported weight change in 1 year ("loss", "no change", or "gain")		1.02 (0.932 - 1.11)	0.643	3994		0.954 (0.851 - 1.07)	0.212	2286		1.1 (0.963 - 1.25)	0.92	1720
	White (not in white British ancestry subset)	BMI linear slope	-0.026 (0.0106)		0.0145	17684	-0.0231 (0.0141)		0.1	10096	-0.0255 (0.0161)		0.113	7770
		BMI p(k1)		0.99 (0.979 - 1)	0.0533	17684		0.996 (0.982 - 1.01)	0.616	10096		0.992 (0.977 - 1.01)	0.28	7770
		Weight linear slope	-0.02 (0.01)		0.0463	19747	-0.0187 (0.0133)		0.16	11247	-0.0158 (0.0151)		0.295	8721
		Weight p(k1)		0.993 (0.983 - 1)	0.155	19747		0.993 (0.98 - 1.01)	0.295	11247		1 (0.991 - 1.02)	0.496	8721
		Self-reported weight change in 1 year ("loss", "no change", or "gain")		0.983 (0.959 - 1.01)	0.0896	47174		0.983 (0.952 - 1.02)	0.159	26872		0.981 (0.944 - 1.02)	0.17	21108
rs11778922	Asian	BMI linear slope	-0.00706 (0.023)		0.759	3979	-0.0572 (0.0343)		0.0955	1861	0.0457 (0.0305)		0.134	2181
		BMI p(k1)		0.983 (0.958 - 1.01)	0.21	3979		0.973 (0.934 - 1.01)	0.187	1861		1.02 (0.985 - 1.05)	0.28	2181
		Weight linear slope	-0.00632 (0.0227)		0.781	4088	-0.0517 (0.0338)		0.126	1914	0.0404 (0.0301)		0.18	2239
		Weight p(k1)		0.99 (0.968 - 1.01)	0.422	4088		0.972 (0.937 - 1.01)	0.138	1914		1.01 (0.979 - 1.04)	0.608	2239
		Self-reported weight change in 1 year ("loss", "no change", or "gain")		0.977 (0.92 - 1.04)	0.224	8324		0.963 (0.883 - 1.05)	0.193	3925		0.971 (0.894 - 1.05)	0.243	4549
	Black	BMI linear slope	-0.0139 (0.0312)		0.655	2104	-0.0185 (0.0415)		0.657	1204	0.026 (0.047)		0.58	925
		BMI p(k1)		1.01 (0.974 - 1.04)	0.752	2104		1.01 (0.966 - 1.05)	0.67	1204		1.01 (0.963 - 1.06)	0.653	925
		Weight linear slope	0.00683 (0.0308)		0.825	2148	0.00459 (0.0411)		0.911	1226	0.00874 (0.0463)		0.85	947
		Weight p(k1)		1 (0.972 - 1.03)	0.889	2148		1.01 (0.964 - 1.05)	0.753	1226		1.02 (0.972 - 1.06)	0.481	947
		Self-reported weight change in 1 year ("loss", "no change", or "gain")		0.942 (0.884 - 1)	0.0323	6796		0.914 (0.84 - 0.994)	0.0174	3927		0.991 (0.898 - 1.09)	0.425	2991
	Chinese	BMI linear slope	-0.0924 (0.0655)		0.159	482	0.02 (0.0845)		0.813	302	-0.251 (0.106)		0.0189	182
		BMI p(k1)		0.985 (0.918 - 1.06)	0.676	482		1 (0.914 - 1.1)	0.965	302		0.908 (0.777 - 1.06)	0.226	182
		Weight linear slope	-0.0574 (0.0623)		0.358	525	0.0222 (0.0791)		0.779	327	-0.172 (0.103)		0.0954	200
		Weight p(k1)		1.01 (0.944 - 1.08)	0.789	525		1.04 (0.956 - 1.14)	0.341	327		0.942 (0.83 - 1.07)	0.363	200
		Self-reported weight change in 1 year ("loss", "no change", or "gain")		0.888 (0.757 - 1.04)	0.0702	1400
	Mixed	BMI linear slope	0.0252 (0.0464)		0.587	982	0.0422 (0.0586)		0.472	611	-0.0721 (0.0764)		0.346	377
		BMI p(k1)		1 (0.958 - 1.05)	0.869	982		0.996 (0.941 - 1.05)	0.881	611		1.03 (0.947 - 1.12)	0.472	377
		Weight linear slope	0.0088 (0.0456)		0.847	1032	0.0107 (0.0577)		0.854	643	-0.0457 (0.0745)		0.54	395
		Weight p(k1)		0.998 (0.954 - 1.05)	0.948	1032		0.977 (0.919 - 1.04)	0.46	643		1.02 (0.955 - 1.09)	0.533	395
		Self-reported weight change in 1 year ("loss", "no change", or "gain")		0.947 (0.853 - 1.05)	0.158	2681		0.948 (0.83 - 1.08)	0.219	1679		0.932 (0.781 - 1.11)	0.216	1024
	Other	BMI linear slope	0.0918 (0.0381)		0.0161	1402	0.0706 (0.051)		0.167	791	0.0932 (0.06)		0.121	612
		BMI p(k1)		1.03 (0.992 - 1.07)	0.121	1402		1.04 (0.991 - 1.09)	0.106	791		1 (0.942 - 1.07)	0.9	612
		Weight linear slope	0.0917 (0.0372)		0.0138	1469	0.0854 (0.0501)		0.0889	820	0.0714 (0.0578)		0.217	651
		Weight p(k1)		1.03 (0.994 - 1.07)	0.103	1469		1.02 (0.967 - 1.07)	0.481	820		1.02 (0.967 - 1.08)	0.414	651
		Self-reported weight change in 1 year ("loss", "no change", or "gain")		1.07 (0.98 - 1.16)	0.932	3994		1.04 (0.925 - 1.17)	0.737	2286		1.12 (0.982 - 1.29)	0.955	1720
	White (not in white British ancestry subset)	BMI linear slope	-0.00718 (0.0109)		0.512	17684	-0.0128 (0.0145)		0.378	10096	0.00291 (0.0165)		0.86	7770
		BMI p(k1)		0.997 (0.986 - 1.01)	0.55	17684		0.998 (0.984 - 1.01)	0.836	10096		1 (0.988 - 1.02)	0.677	7770
		Weight linear slope	-0.00251 (0.0103)		0.808	19747	-0.0136 (0.0137)		0.323	11247	0.0125 (0.0155)		0.419	8721
		Weight p(k1)		0.998 (0.988 - 1.01)	0.703	19747		0.998 (0.985 - 1.01)	0.805	11247		0.999 (0.984 - 1.01)	0.845	8721
		Self-reported weight change in 1 year ("loss", "no change", or "gain")		1.01 (0.986 - 1.04)	0.819	47174		1 (0.97 - 1.04)	0.574	26872		1.03 (0.986 - 1.07)	0.894	21108
rs61955499	Asian	BMI linear slope	-0.0898 (0.193)		0.642	3979	0.108 (0.291)		0.712	1861	-0.237 (0.26)		0.363	2181
		BMI p(k1)		1.03 (0.827 - 1.29)	0.778	3979		1.03 (0.725 - 1.45)	0.883	1861		1.06 (0.79 - 1.41)	0.713	2181
		Weight linear slope	-0.153 (0.193)		0.429	4088	0.0157 (0.291)		0.957	1914	-0.248 (0.26)		0.34	2239
		Weight p(k1)		0.961 (0.787 - 1.17)	0.692	4088		0.936 (0.68 - 1.29)	0.683	1914		0.879 (0.688 - 1.12)	0.302	2239
		Self-reported weight change in 1 year ("loss", "no change", or "gain")		1.05 (1.05 - 1.05)	1	8324		1.24 (1.23 - 1.24)	1	3925		0.963 (0.96 - 0.965)	6.32e-178	4549
	Black	BMI linear slope	-0.736 (0.584)		0.208	2104	-0.752 (0.719)		0.295	1204	-1.35 (1.03)		0.189	925
		BMI p(k1)		0.784 (0.434 - 1.41)	0.419	2104		0.622 (0.292 - 1.33)	0.219	1204		0.553 (0.19 - 1.6)	0.276	925
		Weight linear slope	-0.951 (0.585)		0.104	2148	-1.1 (0.718)		0.126	1226	-1.19 (1.02)		0.246	947
		Weight p(k1)		0.926 (0.518 - 1.65)	0.796	2148		0.744 (0.349 - 1.59)	0.444	1226		0.498 (0.19 - 1.31)	0.158	947
		Self-reported weight change in 1 year ("loss", "no change", or "gain")		0.508		6796		0.437 (0.434 - 0.439)	0	3927		0.75 (0.749 - 0.751)	0	2991
	Chinese	BMI linear slope
		BMI p(k1)
		Weight linear slope
		Weight p(k1)
		Self-reported weight change in 1 year ("loss", "no change", or "gain")
	Mixed	BMI linear slope	0.0641 (0.253)		0.8	982	-0.264 (0.414)		0.524	611	0.275 (0.327)		0.399	377
		BMI p(k1)		0.932 (0.724 - 1.2)	0.586	982		0.775 (0.52 - 1.16)	0.212	611		1.15 (0.808 - 1.64)	0.437	377
		Weight linear slope	-0.0655 (0.246)		0.79	1032	-0.512 (0.384)		0.183	643	0.275 (0.324)		0.396	395
		Weight p(k1)		0.942 (0.736 - 1.21)	0.635	1032		0.94 (0.624 - 1.42)	0.768	643		0.941 (0.708 - 1.25)	0.673	395
		Self-reported weight change in 1 year ("loss", "no change", or "gain")		0.945 (0.936 - 0.953)	8.28e-36	2681		0.938 (0.92 - 0.957)	1.84e-10	1679		1.07 (1.03 - 1.1)	1	1024
	Other	BMI linear slope	-0.427 (0.291)		0.143	1402	-0.706 (0.383)		0.0654	791	-0.0167 (0.459)		0.971	612
		BMI p(k1)		0.896 (0.678 - 1.18)	0.44	1402		0.74 (0.508 - 1.08)	0.118	791		1.25 (0.779 - 2.02)	0.351	612
		Weight linear slope	-0.496 (0.29)		0.0868	1469	-0.777 (0.381)		0.0416	820	-0.177 (0.458)		0.699	651
		Weight p(k1)		0.955 (0.718 - 1.27)	0.749	1469		0.741 (0.493 - 1.11)	0.149	820		1.08 (0.694 - 1.67)	0.738	651
		Self-reported weight change in 1 year ("loss", "no change", or "gain")		1.25 (1.25 - 1.25)	1	3994		1.07 (1.06 - 1.08)	1	2286		1.79 (1.78 - 1.8)	1	1720
	White (not in white British ancestry subset)	BMI linear slope	-0.0271 (0.0491)		0.58	17684	-0.0698 (0.0631)		0.269	10096	0.0609 (0.0774)		0.431	7770
		BMI p(k1)		1.01 (0.963 - 1.06)	0.669	17684		0.979 (0.919 - 1.04)	0.508	10096		0.986 (0.916 - 1.06)	0.707	7770
		Weight linear slope	-0.0125 (0.0463)		0.787	19747	-0.0288 (0.0593)		0.627	11247	0.011 (0.0731)		0.88	8721
		Weight p(k1)		0.999 (0.955 - 1.05)	0.976	19747		1.02 (0.959 - 1.08)	0.564	11247		0.995 (0.93 - 1.06)	0.881	8721
		Self-reported weight change in 1 year ("loss", "no change", or "gain")		0.931 (0.93 - 0.932)	0	47174		0.917 (0.915 - 0.919)	0	26872		0.959 (0.956 - 0.961)	6.68e-200	21108
rs12953815	Asian	BMI linear slope	-0.0253 (0.0232)		0.275	3979	-0.0379 (0.0338)		0.263	1861	-0.0117 (0.0315)		0.71	2181
		BMI p(k1)		0.992 (0.966 - 1.02)	0.533	3979		0.992 (0.953 - 1.03)	0.701	1861		0.989 (0.955 - 1.02)	0.528	2181
		Weight linear slope	-0.0261 (0.0228)		0.252	4088	-0.0352 (0.0333)		0.291	1914	-0.0146 (0.031)		0.639	2239
		Weight p(k1)		0.994 (0.971 - 1.02)	0.6	4088		0.991 (0.956 - 1.03)	0.646	1914		0.991 (0.963 - 1.02)	0.546	2239
		Self-reported weight change in 1 year ("loss", "no change", or "gain")		1 (0.945 - 1.07)	0.555	8324		1.02 (0.934 - 1.11)	0.655	3925		0.997 (0.916 - 1.08)	0.468	4549
	Black	BMI linear slope	0.0711 (0.0322)		0.0275	2104	0.0818 (0.043)		0.0576	1204	0.0409 (0.0487)		0.402	925
		BMI p(k1)		1.04 (1.01 - 1.07)	0.019	2104		1.05 (1.01 - 1.1)	0.0289	1204		1 (0.952 - 1.05)	0.942	925
		Weight linear slope	0.0592 (0.0319)		0.0636	2148	0.0607 (0.0425)		0.154	1226	0.0566 (0.0482)		0.24	947
		Weight p(k1)		1.02 (0.985 - 1.05)	0.294	2148		1.06 (1.01 - 1.11)	0.0121	1226		1.01 (0.966 - 1.06)	0.611	947
		Self-reported weight change in 1 year ("loss", "no change", or "gain")		0.995 (0.933 - 1.06)	0.437	6796		0.996 (0.916 - 1.08)	0.464	3927		0.989 (0.895 - 1.09)	0.41	2991
	Chinese	BMI linear slope	-0.0113 (0.0682)		0.868	482	0.0231 (0.0865)		0.79	302	-0.0701 (0.117)		0.55	182
		BMI p(k1)		1.01 (0.941 - 1.09)	0.733	482		1.04 (0.943 - 1.14)	0.464	302		1.02 (0.87 - 1.21)	0.769	182
		Weight linear slope	-0.0857 (0.0649)		0.187	525	0.00703 (0.0816)		0.931	327	-0.138 (0.11)		0.212	200
		Weight p(k1)		0.987 (0.92 - 1.06)	0.707	525		1.05 (0.958 - 1.15)	0.305	327		0.978 (0.854 - 1.12)	0.742	200
		Self-reported weight change in 1 year ("loss", "no change", or "gain")		0.987 (0.844 - 1.16)	0.437	1400
	Mixed	BMI linear slope	0.0109 (0.0461)		0.812	982	0.00298 (0.0592)		0.96	611	-0.0175 (0.0751)		0.816	377
		BMI p(k1)		0.996 (0.951 - 1.04)	0.868	982		0.992 (0.937 - 1.05)	0.786	611		0.969 (0.89 - 1.06)	0.472	377
		Weight linear slope	-0.00577 (0.0451)		0.898	1032	-0.000543 (0.0579)		0.993	643	-0.0503 (0.0731)		0.492	395
		Weight p(k1)		1.01 (0.963 - 1.05)	0.741	1032		1.03 (0.965 - 1.09)	0.406	643		0.975 (0.913 - 1.04)	0.461	395
		Self-reported weight change in 1 year ("loss", "no change", or "gain")		1.09 (0.981 - 1.21)	0.944	2681		1.15 (1.01 - 1.31)	0.983	1679		0.971 (0.815 - 1.16)	0.371	1024
	Other	BMI linear slope	0.0137 (0.0375)		0.715	1402	0.0332 (0.0509)		0.514	791	-0.0174 (0.0558)		0.756	612
		BMI p(k1)		1.01 (0.971 - 1.04)	0.736	1402		0.992 (0.944 - 1.04)	0.763	791		0.973 (0.918 - 1.03)	0.37	612
		Weight linear slope	0.00359 (0.0365)		0.922	1469	-0.00505 (0.0497)		0.919	820	-0.0188 (0.0542)		0.729	651
		Weight p(k1)		1 (0.965 - 1.04)	0.995	1469		1.01 (0.958 - 1.06)	0.712	820		0.984 (0.933 - 1.04)	0.546	651
		Self-reported weight change in 1 year ("loss", "no change", or "gain")		1.01 (0.931 - 1.1)	0.606	3994		1.01 (0.903 - 1.13)	0.563	2286		1.03 (0.908 - 1.17)	0.682	1720
	White (not in white British ancestry subset)	BMI linear slope	-0.0101 (0.0106)		0.342	17684	-0.0223 (0.014)		0.111	10096	0.00515 (0.0162)		0.75	7770
		BMI p(k1)		0.989 (0.979 - 0.999)	0.0395	17684		0.977 (0.964 - 0.991)	0.00127	10096		1.01 (0.991 - 1.02)	0.415	7770
		Weight linear slope	-0.0057 (0.0101)		0.571	19747	-0.0103 (0.0133)		0.439	11247	-0.006 (0.0152)		0.694	8721
		Weight p(k1)		0.995 (0.985 - 1)	0.283	19747		0.988 (0.975 - 1)	0.0733	11247		0.995 (0.982 - 1.01)	0.527	8721
		Self-reported weight change in 1 year ("loss", "no change", or "gain")		0.979 (0.954 - 1)	0.0448	47174		0.973 (0.942 - 1.01)	0.0506	26872		0.981 (0.944 - 1.02)	0.165	21108
rs429358	Asian	BMI linear slope	-0.0104 (0.0385)		0.788	3979	-0.00416 (0.0565)		0.941	1861	-0.00104 (0.0517)		0.984	2181
		BMI p(k1)		1 (0.957 - 1.04)	0.992	3979		0.988 (0.924 - 1.06)	0.731	1861		0.984 (0.929 - 1.04)	0.591	2181
		Weight linear slope	-0.0216 (0.038)		0.57	4088	0.00727 (0.0556)		0.896	1914	-0.039 (0.0513)		0.447	2239
		Weight p(k1)		0.989 (0.951 - 1.03)	0.591	4088		1 (0.945 - 1.07)	0.877	1914		1 (0.954 - 1.05)	0.969	2239
		Self-reported weight change in 1 year ("loss", "no change", or "gain")		0.91 (0.824 - 1.01)	0.0327	8324		0.881 (0.766 - 1.01)	0.0375	3925		0.941 (0.82 - 1.08)	0.196	4549
	Black	BMI linear slope	-0.0492 (0.0371)		0.185	2104	-0.0554 (0.0497)		0.266	1204	-0.0407 (0.0559)		0.467	925
		BMI p(k1)		0.985 (0.949 - 1.02)	0.436	2104		1 (0.953 - 1.06)	0.869	1204		0.961 (0.906 - 1.02)	0.185	925
		Weight linear slope	-0.0566 (0.0368)		0.124	2148	-0.0684 (0.0492)		0.165	1226	-0.0416 (0.0553)		0.452	947
		Weight p(k1)		0.972 (0.937 - 1.01)	0.128	2148		0.987 (0.937 - 1.04)	0.613	1226		0.955 (0.906 - 1.01)	0.0882	947
		Self-reported weight change in 1 year ("loss", "no change", or "gain")		0.988 (0.917 - 1.07)	0.38	6796		0.964 (0.874 - 1.06)	0.236	3927		1.01 (0.904 - 1.14)	0.595	2991
	Chinese	BMI linear slope	0.0144 (0.104)		0.89	482	-0.0795 (0.139)		0.568	302	0.0709 (0.159)		0.657	182
		BMI p(k1)		1.03 (0.922 - 1.16)	0.572	482		0.992 (0.851 - 1.16)	0.915	302		0.968 (0.773 - 1.21)	0.778	182
		Weight linear slope	0.00656 (0.101)		0.948	525	-0.0717 (0.133)		0.591	327	-0.0373 (0.155)		0.81	200
		Weight p(k1)		1.01 (0.903 - 1.12)	0.892	525		0.934 (0.805 - 1.08)	0.366	327		1.06 (0.875 - 1.28)	0.566	200
		Self-reported weight change in 1 year ("loss", "no change", or "gain")	-0.0139 (0.0652)		0.831	982	-0.0435 (0.084)		0.604	611	0.00693 (0.106)		0.948	377
	Mixed	BMI linear slope		0.983 (0.921 - 1.05)	0.613	982		0.972 (0.896 - 1.05)	0.487	611		0.936 (0.832 - 1.05)	0.275	377
		BMI p(k1)	-0.00682 (0.0636)		0.915	1032	-0.0111 (0.0822)		0.893	643	-0.0456 (0.103)		0.657	395
		Weight linear slope		1.01 (0.943 - 1.07)	0.863	1032		0.985 (0.902 - 1.07)	0.729	643		0.983 (0.898 - 1.08)	0.715	395
		Weight p(k1)		0.958 (0.83 - 1.11)	0.279	2681		1.03 (0.857 - 1.23)	0.61	1679		0.863 (0.676 - 1.1)	0.119	1024
		Self-reported weight change in 1 year ("loss", "no change", or "gain")	-0.0518 (0.0573)		0.366	1402	-0.0517 (0.0767)		0.5	791	-0.0499 (0.0868)		0.565	612
	Other	BMI linear slope		0.992 (0.939 - 1.05)	0.775	1402		0.998 (0.926 - 1.08)	0.961	791		0.919 (0.84 - 1.01)	0.0691	612
		BMI p(k1)	-0.0825 (0.056)		0.141	1469	-0.0788 (0.0752)		0.295	820	-0.0948 (0.0846)		0.263	651
		Weight linear slope		0.972 (0.92 - 1.03)	0.311	1469		0.963 (0.889 - 1.04)	0.358	820		0.989 (0.911 - 1.07)	0.788	651
		Weight p(k1)		0.991 (0.875 - 1.12)	0.446	3994		0.979 (0.828 - 1.16)	0.4	2286		0.999 (0.824 - 1.21)	0.498	1720
		Self-reported weight change in 1 year ("loss", "no change", or "gain")	-0.0619 (0.0154)		5.65e-05	17684	-0.0693 (0.0202)		0.000626	10096	-0.0457 (0.0233)		0.05	7770
	White (not in white British ancestry subset)	BMI linear slope		0.98 (0.966 - 0.995)	0.0108	17684		0.992 (0.972 - 1.01)	0.453	10096		0.981 (0.959 - 1)	0.0838	7770
		BMI p(k1)	-0.0623 (0.0145)		1.81e-05	19747	-0.07 (0.0191)		0.000255	11247	-0.0546 (0.022)		0.0131	8721
		Weight linear slope		0.98 (0.966 - 0.993)	0.00413	19747		0.978 (0.96 - 0.997)	0.0247	11247		0.97 (0.951 - 0.99)	0.00389	8721
		Weight p(k1)		0.957 (0.923 - 0.992)	0.00818	47174		0.954 (0.91 - 1)	0.0241	26872		0.963 (0.91 - 1.02)	0.0926	21108
		Self-reported weight change in 1 year ("loss", "no change", or "gain")
