## Supplemental Tables for "The genetic architecture of changes in adiposity during adulthood": Supp-Table-8-supp-results-apoe-longitudinal-phenome.xlsx

### Sheet: Sheet1
Table: Association of rs429358 with linear slope change in 45 quantitative biomarker traits, adjusted for baseline trait value.
Biomarker	Sex	Sample size	Effect size (S.E.)	P-value
Albumin	F	75927	0.006 (0.006)	0.280613
	M	65137	0.003 (0.007)	0.669255
	sex_comb	141064	0.005 (0.004)	0.253261
Alkaline phosphatase (ALP)	F	77322	-0.008 (0.005)	0.118195
	M	66235	-0.004 (0.006)	0.496117
	sex_comb	143557	-0.006 (0.004)	0.131059
Alanine aminotransferase (ALT)	F	76055	-0.004 (0.006)	0.521992
	M	65392	-0.017 (0.006)	0.003165
	sex_comb	141447	-0.01 (0.004)	0.0104028
Basophills	F	77091	-0.006 (0.007)	0.342016
	M	63303	-0.01 (0.007)	0.180794
	sex_comb	140394	-0.008 (0.005)	0.118134
Bicarbonate	F	8303	-0.008 (0.018)	0.653261
	M	7372	-0.004 (0.02)	0.833448
	sex_comb	15675	-0.007 (0.013)	0.603458
Calcium	F	45509	-0.007 (0.007)	0.344109
	M	34344	-0.007 (0.008)	0.381539
	sex_comb	79853	-0.006 (0.005)	0.21031
Chloride	F	11986	0.032 (0.017)	0.0620056
	M	10710	-0.002 (0.018)	0.893706
	sex_comb	22696	0.017 (0.013)	0.165423
Cholesterol	F	77918	0.036 (0.006)	9.80766e-09
	M	68181	0.024 (0.006)	0.000140055
	sex_comb	146099	0.03 (0.004)	6.43122e-12
Creatinine	F	40693	-0.003 (0.005)	0.439877
	M	62069	0.016 (0.006)	0.0096189
	sex_comb	102762	0.007 (0.004)	0.0669895
C-reactive protein (CRP)	F	31409	0.025 (0.007)	0.000403162
	M	21053	0.025 (0.008)	0.00125958
	sex_comb	52462	0.026 (0.005)	9.62267e-07
Eosinophills	F	77496	-0.015 (0.006)	0.0161848
	M	63743	-0.016 (0.007)	0.026347
	sex_comb	141239	-0.015 (0.005)	0.00120012
Ferritin	F	20219	-0.016 (0.013)	0.211106
	M	10058	0.008 (0.015)	0.58866
	sex_comb	30277	-0.005 (0.009)	0.559816
Forced expiratory volume in 1 second (FEV1)	F	3793	-0.014 (0.03)	0.64612
	M	3872	0.015 (0.031)	0.620074
	sex_comb	7665	0.003 (0.022)	0.897406
Fibrinogen	F	699	0.122 (0.071)	0.0851424
	M	407	0.014 (0.044)	0.754589
	sex_comb	1106	-0.042 (0.057)	0.463527
Folate	F	13168	0.003 (0.006)	0.69635
	M	8302	0.005 (0.008)	0.525729
	sex_comb	21470	0.003 (0.005)	0.511785
Follicle stimulating hormone (FSH)	F	7543	0.021 (0.014)	0.124967
	M	308	-0.155 (0.076)	0.0432332
	sex_comb	7851	0.016 (0.015)	0.275494
Forced vital capacity (FVC)	F	2999	0.04 (0.035)	0.25732
	M	2997	-0.025 (0.034)	0.462688
	sex_comb	5996	0.003 (0.024)	0.891414
Glucose	F	53848	-0.001 (0.007)	0.927064
	M	46200	-0.007 (0.008)	0.427107
	sex_comb	100048	-0.003 (0.006)	0.582129
Haematocrit - packed cell volume (%)	F	77391	0.001 (0.003)	0.839452
	M	63521	0.005 (0.002)	0.0404786
	sex_comb	140912	0.002 (0.002)	0.21903
Haemoglobin concentration	F	73144	-0.008 (0.007)	0.219303
	M	60037	-0.023 (0.008)	0.00282662
	sex_comb	133181	-0.016 (0.005)	0.00106729
Haemoglobin A1c (HbA1c)	F	9678	0 (0.02)	0.982665
	M	9114	-0.014 (0.02)	0.477354
	sex_comb	18792	-0.004 (0.014)	0.763491
HbA1c - IFCC standardised	F	22193	0.01 (0.012)	0.418644
	M	23639	0.005 (0.011)	0.665604
	sex_comb	45832	0.008 (0.008)	0.31728
High density lipoprotein (HDL) cholesterol	F	73947	0.02 (0.007)	0.00230532
	M	65499	0.024 (0.007)	0.00123706
	sex_comb	139446	0.022 (0.005)	1.00671e-05
Height	F	8296	-0.064 (0.02)	0.00156911
	M	6502	-0.006 (0.023)	0.791991
	sex_comb	14798	-0.037 (0.015)	0.016927
Iron	F	1444	-0.02 (0.018)	0.2779
	M	971	0.047 (0.063)	0.459131
	sex_comb	2415	0.001 (0.039)	0.975392
Low density lipoprotein (LDL) cholesterol	F	56592	-0.004 (0.008)	0.577509
	M	51477	-0.002 (0.007)	0.787812
	sex_comb	108069	0 (0.005)	0.971258
Luteinising hormone (LH)	F	5066	-0.001 (0.025)	0.97285
	M	298	-0.1 (0.085)	0.237801
	sex_comb	5364	-0.009 (0.024)	0.696446
Lymphocytes	F	77529	-0.025 (0.006)	0.000136653
	M	63773	-0.014 (0.007)	0.0544903
	sex_comb	141302	-0.02 (0.005)	3.9973e-05
Mean corpuscular haemoglobin concentration (MCHbconc)	F	47750	-0.004 (0.006)	0.489082
	M	37203	-0.01 (0.007)	0.135925
	sex_comb	84953	-0.006 (0.004)	0.151391
Mean corpuscular volume (MCV)	F	78144	0 (0.007)	0.960527
	M	64229	0.004 (0.008)	0.635315
	sex_comb	142373	0.001 (0.005)	0.842293
Monocytes	F	77470	-0.01 (0.007)	0.114995
	M	63744	-0.013 (0.008)	0.0790878
	sex_comb	141214	-0.012 (0.005)	0.0143881
Neutrophills	F	77533	-0.01 (0.006)	0.114009
	M	63806	-0.001 (0.007)	0.850685
	sex_comb	141339	-0.006 (0.005)	0.181074
Oestradiol	F	1994	0.009 (0.022)	0.686807
	sex_comb	2005	0.008 (0.022)	0.708038
Phosphate	F	32471	0.001 (0.006)	0.835483
	M	23182	0.002 (0.007)	0.785548
	sex_comb	55653	0.001 (0.004)	0.793507
Platelets	F	78180	-0.007 (0.007)	0.324046
	M	64282	-0.002 (0.008)	0.758746
	sex_comb	142462	-0.004 (0.005)	0.368949
Potassium	F	68692	-0.02 (0.007)	0.00427913
	M	59802	-0.027 (0.007)	0.000204894
	sex_comb	128494	-0.023 (0.005)	3.94967e-06
RBC	F	77815	-0.003 (0.007)	0.632112
	M	63979	-0.009 (0.007)	0.198395
	sex_comb	141794	-0.006 (0.005)	0.250388
Sodium	F	68873	-0.002 (0.007)	0.763695
	M	59943	0.011 (0.008)	0.136585
	sex_comb	128816	0.004 (0.005)	0.417239
Testosterone	F	1293	0.004 (0.037)	0.903891
	M	7128	0 (0.004)	0.963551
	sex_comb	8421	-0.002 (0.004)	0.587509
Totalbilirubin	F	77003	0.017 (0.006)	0.00413428
	M	66098	0.013 (0.007)	0.0540497
	sex_comb	143101	0.014 (0.004)	0.00123693
Triglycerides	F	72193	-0.024 (0.007)	0.000728872
	M	64250	-0.032 (0.008)	2.22349e-05
	sex_comb	136443	-0.027 (0.005)	2.737e-07
Urea	F	74461	-0.015 (0.007)	0.0343422
	M	64210	-0.004 (0.008)	0.602007
	sex_comb	138671	-0.01 (0.005)	0.0586849
Vitamin B12	F	13950	-0.023 (0.016)	0.152268
	M	8788	0.042 (0.019)	0.0284414
	sex_comb	22738	0.001 (0.012)	0.9653
Vitamin D	F	8986	0.002 (0.004)	0.511612
	M	3613	0.001 (0.005)	0.759636
	sex_comb	12599	0.002 (0.003)	0.40882
White blood cell (WBC) count	F	78284	-0.017 (0.007)	0.0125738
	M	64340	0 (0.008)	0.965442
	sex_comb	142624	-0.009 (0.005)	0.0627742

### Sheet: Sheet2
beta	se	pvalue	n	discovery_ids_incl	sex_strata	phenotype	beta (s.e.)	pvalue
0.00644192	0.00597054	0.280613	75927	TRUE	F	Albumin	0.006 (0.006)	0.280613
-0.00981819	0.0436618	0.822116	1341	FALSE	F	Albumin	-0.01 (0.044)	0.822116
0.0027948	0.00654254	0.669255	65137	TRUE	M	Albumin	0.003 (0.007)	0.669255
-0.0237473	0.0393893	0.546679	1464	FALSE	M	Albumin	-0.024 (0.039)	0.546679
0.00502722	0.00440031	0.253261	141064	TRUE	sex_comb	Albumin	0.005 (0.004)	0.253261
-0.0219732	0.0290343	0.449233	2805	FALSE	sex_comb	Albumin	-0.022 (0.029)	0.449233
-0.00787867	0.00504264	0.118195	77322	TRUE	F	ALP	-0.008 (0.005)	0.118195
-0.0145138	0.035322	0.681212	1384	FALSE	F	ALP	-0.015 (0.035)	0.681212
-0.00379135	0.00557047	0.496117	66235	TRUE	M	ALP	-0.004 (0.006)	0.496117
0.00717159	0.0332795	0.82941	1520	FALSE	M	ALP	0.007 (0.033)	0.82941
-0.00562595	0.00372592	0.131059	143557	TRUE	sex_comb	ALP	-0.006 (0.004)	0.131059
0.00196117	0.0238919	0.934585	2904	FALSE	sex_comb	ALP	0.002 (0.024)	0.934585
-0.0035621	0.00556335	0.521992	76055	TRUE	F	ALT	-0.004 (0.006)	0.521992
-0.0118803	0.0392897	0.762413	1322	FALSE	F	ALT	-0.012 (0.039)	0.762413
-0.0167733	0.00568326	0.003165	65392	TRUE	M	ALT	-0.017 (0.006)	0.003165
-0.0334131	0.0337832	0.32281	1451	FALSE	M	ALT	-0.033 (0.034)	0.32281
-0.0100605	0.00392655	0.0104028	141447	TRUE	sex_comb	ALT	-0.01 (0.004)	0.0104028
-0.0230847	0.0254269	0.364019	2773	FALSE	sex_comb	ALT	-0.023 (0.025)	0.364019
-0.00627532	0.00660424	0.342016	77091	TRUE	F	Basophills	-0.006 (0.007)	0.342016
-0.0160928	0.0484798	0.739975	1495	FALSE	F	Basophills	-0.016 (0.048)	0.739975
-0.0099212	0.00741313	0.180794	63303	TRUE	M	Basophills	-0.01 (0.007)	0.180794
0.0140662	0.0471472	0.765481	1530	FALSE	M	Basophills	0.014 (0.047)	0.765481
-0.00771678	0.00493822	0.118134	140394	TRUE	sex_comb	Basophills	-0.008 (0.005)	0.118134
-0.00802367	0.033717	0.81192	3025	FALSE	sex_comb	Basophills	-0.008 (0.034)	0.81192
-0.00823192	0.0183236	0.653261	8303	TRUE	F	Bicarbonate	-0.008 (0.018)	0.653261
0.100361	0.166438	0.548405	103	FALSE	F	Bicarbonate	0.1 (0.166)	0.548405
-0.00421515	0.0200446	0.833448	7372	TRUE	M	Bicarbonate	-0.004 (0.02)	0.833448
-0.0571408	0.159397	0.721032	103	FALSE	M	Bicarbonate	-0.057 (0.159)	0.721032
-0.0069736	0.0134251	0.603458	15675	TRUE	sex_comb	Bicarbonate	-0.007 (0.013)	0.603458
0.0524315	0.104839	0.617628	206	FALSE	sex_comb	Bicarbonate	0.052 (0.105)	0.617628
-0.00663628	0.00701445	0.344109	45509	TRUE	F	Calcium	-0.007 (0.007)	0.344109
-0.0434309	0.0527504	0.410616	697	FALSE	F	Calcium	-0.043 (0.053)	0.410616
-0.0066656	0.00761717	0.381539	34344	TRUE	M	Calcium	-0.007 (0.008)	0.381539
0.0204617	0.0474417	0.666398	655	FALSE	M	Calcium	0.02 (0.047)	0.666398
-0.00645118	0.00514972	0.21031	79853	TRUE	sex_comb	Calcium	-0.006 (0.005)	0.21031
-0.0150651	0.0350143	0.66708	1352	FALSE	sex_comb	Calcium	-0.015 (0.035)	0.66708
0.0318789	0.0170802	0.0620056	11986	TRUE	F	Chloride	0.032 (0.017)	0.0620056
0.107348	0.146531	0.465032	171	FALSE	F	Chloride	0.107 (0.147)	0.465032
-0.00245164	0.0183478	0.893706	10710	TRUE	M	Chloride	-0.002 (0.018)	0.893706
-0.129872	0.166246	0.436052	166	FALSE	M	Chloride	-0.13 (0.166)	0.436052
0.0173428	0.0125029	0.165423	22696	TRUE	sex_comb	Chloride	0.017 (0.013)	0.165423
0.0148858	0.10738	0.889835	337	FALSE	sex_comb	Chloride	0.015 (0.107)	0.889835
0.0358223	0.00624665	9.80766e-09	77918	TRUE	F	Cholesterol	0.036 (0.006)	9.80766e-09
0.0479078	0.0492874	0.331251	1177	FALSE	F	Cholesterol	0.048 (0.049)	0.331251
0.0239383	0.00628584	0.000140055	68181	TRUE	M	Cholesterol	0.024 (0.006)	0.000140055
0.0744639	0.0399541	0.062572	1404	FALSE	M	Cholesterol	0.074 (0.04)	0.062572
0.030356	0.00441843	6.43122e-12	146099	TRUE	sex_comb	Cholesterol	0.03 (0.004)	6.43122e-12
0.0594743	0.0313039	0.0575591	2581	FALSE	sex_comb	Cholesterol	0.059 (0.031)	0.0575591
-0.00348717	0.00451468	0.439877	40693	TRUE	F	Creatinine	-0.003 (0.005)	0.439877
-0.104031	0.0410066	0.0114936	518	FALSE	F	Creatinine	-0.104 (0.041)	0.0114936
0.0157144	0.00606894	0.0096189	62069	TRUE	M	Creatinine	0.016 (0.006)	0.0096189
-0.0300094	0.0394168	0.446599	1295	FALSE	M	Creatinine	-0.03 (0.039)	0.446599
0.00730239	0.00398653	0.0669895	102762	TRUE	sex_comb	Creatinine	0.007 (0.004)	0.0669895
-0.0503188	0.0288254	0.0810457	1813	FALSE	sex_comb	Creatinine	-0.05 (0.029)	0.0810457
0.0252576	0.00713816	0.000403162	31409	TRUE	F	CRP	0.025 (0.007)	0.000403162
0.0886369	0.0649545	0.173039	496	FALSE	F	CRP	0.089 (0.065)	0.173039
0.0253361	0.00785501	0.00125958	21053	TRUE	M	CRP	0.025 (0.008)	0.00125958
0.0592921	0.0603833	0.326707	446	FALSE	M	CRP	0.059 (0.06)	0.326707
0.0257326	0.00525178	9.62267e-07	52462	TRUE	sex_comb	CRP	0.026 (0.005)	9.62267e-07
0.0852085	0.0440581	0.0534223	942	FALSE	sex_comb	CRP	0.085 (0.044)	0.0534223
-0.0149488	0.00621632	0.0161848	77496	TRUE	F	Eosinophills	-0.015 (0.006)	0.0161848
-0.0624133	0.0460477	0.175494	1520	FALSE	F	Eosinophills	-0.062 (0.046)	0.175494
-0.0162482	0.00731537	0.026347	63743	TRUE	M	Eosinophills	-0.016 (0.007)	0.026347
-0.0470029	0.0463832	0.311048	1560	FALSE	M	Eosinophills	-0.047 (0.046)	0.311048
-0.0153673	0.00474457	0.00120012	141239	TRUE	sex_comb	Eosinophills	-0.015 (0.005)	0.00120012
-0.0571545	0.0323735	0.0775845	3080	FALSE	sex_comb	Eosinophills	-0.057 (0.032)	0.0775845
-0.0162194	0.0129696	0.211106	20219	TRUE	F	Ferritin	-0.016 (0.013)	0.211106
0.047143	0.116809	0.686857	282	FALSE	F	Ferritin	0.047 (0.117)	0.686857
0.00795894	0.0147171	0.58866	10058	TRUE	M	Ferritin	0.008 (0.015)	0.58866
0.00640958	0.125602	0.959381	158	FALSE	M	Ferritin	0.006 (0.126)	0.959381
-0.00541659	0.00928897	0.559816	30277	TRUE	sex_comb	Ferritin	-0.005 (0.009)	0.559816
0.0263125	0.0798879	0.742047	440	FALSE	sex_comb	Ferritin	0.026 (0.08)	0.742047
-0.0138317	0.0301216	0.64612	3793	TRUE	F	FEV1	-0.014 (0.03)	0.64612
0.0151429	0.0305433	0.620074	3872	TRUE	M	FEV1	0.015 (0.031)	0.620074
0.00278386	0.0215897	0.897406	7665	TRUE	sex_comb	FEV1	0.003 (0.022)	0.897406
0.121626	0.0705424	0.0851424	699	TRUE	F	Fibrinogen	0.122 (0.071)	0.0851424
0.0137833	0.0440613	0.754589	407	TRUE	M	Fibrinogen	0.014 (0.044)	0.754589
-0.041924	0.0571707	0.463527	1106	TRUE	sex_comb	Fibrinogen	-0.042 (0.057)	0.463527
0.00253304	0.00649061	0.69635	13168	TRUE	F	Folate	0.003 (0.006)	0.69635
-0.0518897	0.0643892	0.42187	154	FALSE	F	Folate	-0.052 (0.064)	0.42187
0.00538384	0.00848428	0.525729	8302	TRUE	M	Folate	0.005 (0.008)	0.525729
0.0995112	0.055465	0.0752697	153	FALSE	M	Folate	0.1 (0.055)	0.0752697
0.0033884	0.00516468	0.511785	21470	TRUE	sex_comb	Folate	0.003 (0.005)	0.511785
-0.0131309	0.0425796	0.758022	307	FALSE	sex_comb	Folate	-0.013 (0.043)	0.758022
0.02102	0.013699	0.124967	7543	TRUE	F	FSH	0.021 (0.014)	0.124967
-0.155258	0.0764527	0.0432332	308	TRUE	M	FSH	-0.155 (0.076)	0.0432332
0.0161829	0.0148389	0.275494	7851	TRUE	sex_comb	FSH	0.016 (0.015)	0.275494
0.0400585	0.0353572	0.25732	2999	TRUE	F	FVC	0.04 (0.035)	0.25732
-0.0250145	0.0340554	0.462688	2997	TRUE	M	FVC	-0.025 (0.034)	0.462688
0.00334102	0.0244726	0.891414	5996	TRUE	sex_comb	FVC	0.003 (0.024)	0.891414
-0.000686178	0.00749591	0.927064	53848	TRUE	F	Glucose	-0.001 (0.007)	0.927064
-0.030301	0.0676922	0.654548	797	FALSE	F	Glucose	-0.03 (0.068)	0.654548
-0.00664728	0.00837022	0.427107	46200	TRUE	M	Glucose	-0.007 (0.008)	0.427107
0.0221631	0.0570554	0.697782	878	FALSE	M	Glucose	0.022 (0.057)	0.697782
-0.00309283	0.00562048	0.582129	100048	TRUE	sex_comb	Glucose	-0.003 (0.006)	0.582129
0.000899808	0.0433142	0.983428	1675	FALSE	sex_comb	Glucose	0.001 (0.043)	0.983428
0.000617414	0.00304753	0.839452	77391	TRUE	F	Haematocritperc	0.001 (0.003)	0.839452
-0.00852477	0.0115455	0.460411	1512	FALSE	F	Haematocritperc	-0.009 (0.012)	0.460411
0.00490736	0.00239515	0.0404786	63521	TRUE	M	Haematocritperc	0.005 (0.002)	0.0404786
0.00587397	0.0110606	0.595445	1546	FALSE	M	Haematocritperc	0.006 (0.011)	0.595445
0.00217181	0.00176697	0.21903	140912	TRUE	sex_comb	Haematocritperc	0.002 (0.002)	0.21903
0.0043918	0.0065409	0.501994	3058	FALSE	sex_comb	Haematocritperc	0.004 (0.007)	0.501994
-0.00802773	0.00653514	0.219303	73144	TRUE	F	Haemoglobinconc	-0.008 (0.007)	0.219303
0.00921586	0.0507231	0.855855	1303	FALSE	F	Haemoglobinconc	0.009 (0.051)	0.855855
-0.0234697	0.00785962	0.00282662	60037	TRUE	M	Haemoglobinconc	-0.023 (0.008)	0.00282662
-0.0646607	0.0523961	0.217395	1347	FALSE	M	Haemoglobinconc	-0.065 (0.052)	0.217395
-0.0164478	0.00502649	0.00106729	133181	TRUE	sex_comb	Haemoglobinconc	-0.016 (0.005)	0.00106729
-0.0364911	0.0361868	0.313352	2650	FALSE	sex_comb	Haemoglobinconc	-0.036 (0.036)	0.313352
0.000423905	0.0195087	0.982665	9678	TRUE	F	HbA1c	0 (0.02)	0.982665
0.182051	0.17402	0.297744	143	FALSE	F	HbA1c	0.182 (0.174)	0.297744
-0.0139727	0.0196634	0.477354	9114	TRUE	M	HbA1c	-0.014 (0.02)	0.477354
-0.122568	0.12983	0.346665	180	FALSE	M	HbA1c	-0.123 (0.13)	0.346665
-0.00417361	0.0138702	0.763491	18792	TRUE	sex_comb	HbA1c	-0.004 (0.014)	0.763491
-0.00092043	0.103682	0.992923	323	FALSE	sex_comb	HbA1c	-0.001 (0.104)	0.992923
0.00957063	0.0118333	0.418644	22193	TRUE	F	HbA1cStd	0.01 (0.012)	0.418644
0.138182	0.191509	0.471786	170	FALSE	F	HbA1cStd	0.138 (0.192)	0.471786
0.00471437	0.010908	0.665604	23639	TRUE	M	HbA1cStd	0.005 (0.011)	0.665604
-0.254308	0.102147	0.0137161	207	FALSE	M	HbA1cStd	-0.254 (0.102)	0.0137161
0.00801423	0.00801363	0.31728	45832	TRUE	sex_comb	HbA1cStd	0.008 (0.008)	0.31728
-0.143784	0.0874796	0.101165	377	FALSE	sex_comb	HbA1cStd	-0.144 (0.087)	0.101165
0.0201784	0.00662045	0.00230532	73947	TRUE	F	HDL	0.02 (0.007)	0.00230532
-0.00992002	0.0538601	0.853909	1008	FALSE	F	HDL	-0.01 (0.054)	0.853909
0.0235543	0.00729161	0.00123706	65499	TRUE	M	HDL	0.024 (0.007)	0.00123706
0.000954976	0.0526892	0.985542	1199	FALSE	M	HDL	0.001 (0.053)	0.985542
0.0215894	0.00488902	1.00671e-05	139446	TRUE	sex_comb	HDL	0.022 (0.005)	1.00671e-05
-0.00349746	0.0370408	0.924783	2207	FALSE	sex_comb	HDL	-0.003 (0.037)	0.924783
-0.0641301	0.0202774	0.00156911	8296	TRUE	F	Height	-0.064 (0.02)	0.00156911
-0.00617883	0.0234279	0.791991	6502	TRUE	M	Height	-0.006 (0.023)	0.791991
-0.0366814	0.0153571	0.016927	14798	TRUE	sex_comb	Height	-0.037 (0.015)	0.016927
-0.0196212	0.0180762	0.2779	1444	TRUE	F	Iron	-0.02 (0.018)	0.2779
0.0465751	0.0628898	0.459131	971	TRUE	M	Iron	0.047 (0.063)	0.459131
0.00120253	0.0389797	0.975392	2415	TRUE	sex_comb	Iron	0.001 (0.039)	0.975392
-0.00432347	0.00776165	0.577509	56592	TRUE	F	LDL	-0.004 (0.008)	0.577509
0.03358	0.0695041	0.629155	707	FALSE	F	LDL	0.034 (0.07)	0.629155
-0.00197564	0.00734014	0.787812	51477	TRUE	M	LDL	-0.002 (0.007)	0.787812
0.102448	0.0488217	0.0361655	875	FALSE	M	LDL	0.102 (0.049)	0.0361655
-0.000193044	0.00535782	0.971258	108069	TRUE	sex_comb	LDL	0 (0.005)	0.971258
0.0726078	0.04126	0.0786453	1582	FALSE	sex_comb	LDL	0.073 (0.041)	0.0786453
-0.000846253	0.0248636	0.97285	5066	TRUE	F	LH	-0.001 (0.025)	0.97285
-0.100247	0.0847287	0.237801	298	TRUE	M	LH	-0.1 (0.085)	0.237801
-0.00943193	0.0241756	0.696446	5364	TRUE	sex_comb	LH	-0.009 (0.024)	0.696446
-0.0246837	0.0064713	0.000136653	77529	TRUE	F	Lymphocytes	-0.025 (0.006)	0.000136653
-0.0057435	0.0453484	0.899232	1520	FALSE	F	Lymphocytes	-0.006 (0.045)	0.899232
-0.013812	0.00718271	0.0544903	63773	TRUE	M	Lymphocytes	-0.014 (0.007)	0.0544903
-0.0431889	0.0422817	0.307201	1556	FALSE	M	Lymphocytes	-0.043 (0.042)	0.307201
-0.0197126	0.00479887	3.9973e-05	141302	TRUE	sex_comb	Lymphocytes	-0.02 (0.005)	3.9973e-05
-0.0288354	0.0309427	0.351463	3076	FALSE	sex_comb	Lymphocytes	-0.029 (0.031)	0.351463
-0.00410028	0.00592719	0.489082	47750	TRUE	F	MCHbconc	-0.004 (0.006)	0.489082
-0.0481052	0.0490662	0.327253	671	FALSE	F	MCHbconc	-0.048 (0.049)	0.327253
-0.00975903	0.00654454	0.135925	37203	TRUE	M	MCHbconc	-0.01 (0.007)	0.135925
0.0101597	0.0463763	0.82667	617	FALSE	M	MCHbconc	0.01 (0.046)	0.82667
-0.00631584	0.00440236	0.151391	84953	TRUE	sex_comb	MCHbconc	-0.006 (0.004)	0.151391
-0.0182631	0.0334559	0.585242	1288	FALSE	sex_comb	MCHbconc	-0.018 (0.033)	0.585242
0.00032582	0.00658319	0.960527	78144	TRUE	F	MCV	0 (0.007)	0.960527
-0.0229959	0.047662	0.629536	1550	FALSE	F	MCV	-0.023 (0.048)	0.629536
0.00362057	0.0076341	0.635315	64229	TRUE	M	MCV	0.004 (0.008)	0.635315
-0.0578334	0.0485154	0.233418	1582	FALSE	M	MCV	-0.058 (0.049)	0.233418
0.000997657	0.00501432	0.842293	142373	TRUE	sex_comb	MCV	0.001 (0.005)	0.842293
-0.0409823	0.0340249	0.228496	3132	FALSE	sex_comb	MCV	-0.041 (0.034)	0.228496
-0.0103174	0.00654592	0.114995	77470	TRUE	F	Monocytes	-0.01 (0.007)	0.114995
-0.0490606	0.0484721	0.311635	1520	FALSE	F	Monocytes	-0.049 (0.048)	0.311635
-0.0132856	0.00756569	0.0790878	63744	TRUE	M	Monocytes	-0.013 (0.008)	0.0790878
-0.0992016	0.0478996	0.0385235	1557	FALSE	M	Monocytes	-0.099 (0.048)	0.0385235
-0.0121479	0.0049635	0.0143881	141214	TRUE	sex_comb	Monocytes	-0.012 (0.005)	0.0143881
-0.0777537	0.0337628	0.0213492	3077	FALSE	sex_comb	Monocytes	-0.078 (0.034)	0.0213492
-0.00990885	0.00626966	0.114009	77533	TRUE	F	Neutrophills	-0.01 (0.006)	0.114009
-0.0643902	0.0466171	0.167408	1519	FALSE	F	Neutrophills	-0.064 (0.047)	0.167408
-0.0014018	0.00744669	0.850685	63806	TRUE	M	Neutrophills	-0.001 (0.007)	0.850685
-0.0173756	0.0467039	0.709916	1557	FALSE	M	Neutrophills	-0.017 (0.047)	0.709916
-0.00639058	0.00477814	0.181074	141339	TRUE	sex_comb	Neutrophills	-0.006 (0.005)	0.181074
-0.0458445	0.0324107	0.157322	3076	FALSE	sex_comb	Neutrophills	-0.046 (0.032)	0.157322
0.00873952	0.0216726	0.686807	1994	TRUE	F	Oestradiol	0.009 (0.022)	0.686807
0.00810848	0.0216488	0.708038	2005	TRUE	sex_comb	Oestradiol	0.008 (0.022)	0.708038
0.00115362	0.00555487	0.835483	32471	TRUE	F	Phosphate	0.001 (0.006)	0.835483
-0.0553651	0.0469929	0.239335	497	FALSE	F	Phosphate	-0.055 (0.047)	0.239335
0.00185027	0.00680001	0.785548	23182	TRUE	M	Phosphate	0.002 (0.007)	0.785548
-0.000116835	0.0382091	0.997562	454	FALSE	M	Phosphate	0 (0.038)	0.997562
0.00111856	0.00427322	0.793507	55653	TRUE	sex_comb	Phosphate	0.001 (0.004)	0.793507
-0.027214	0.0294196	0.355194	951	FALSE	sex_comb	Phosphate	-0.027 (0.029)	0.355194
-0.00659472	0.00668711	0.324046	78180	TRUE	F	Platelets	-0.007 (0.007)	0.324046
-0.047933	0.0487138	0.325286	1549	FALSE	F	Platelets	-0.048 (0.049)	0.325286
-0.00231134	0.00752563	0.758746	64282	TRUE	M	Platelets	-0.002 (0.008)	0.758746
-0.0488805	0.0482218	0.310903	1584	FALSE	M	Platelets	-0.049 (0.048)	0.310903
-0.00448479	0.00499172	0.368949	142462	TRUE	sex_comb	Platelets	-0.004 (0.005)	0.368949
-0.0481223	0.034095	0.158221	3133	FALSE	sex_comb	Platelets	-0.048 (0.034)	0.158221
-0.0196842	0.00689004	0.00427913	68692	TRUE	F	Potassium	-0.02 (0.007)	0.00427913
-0.0869573	0.0583649	0.136597	948	FALSE	F	Potassium	-0.087 (0.058)	0.136597
-0.0273276	0.00735971	0.000204894	59802	TRUE	M	Potassium	-0.027 (0.007)	0.000204894
-0.0915408	0.0507572	0.0715975	1075	FALSE	M	Potassium	-0.092 (0.051)	0.0715975
-0.0232064	0.00502934	3.94967e-06	128494	TRUE	sex_comb	Potassium	-0.023 (0.005)	3.94967e-06
-0.0838605	0.038079	0.02776	2023	FALSE	sex_comb	Potassium	-0.084 (0.038)	0.02776
-0.00316038	0.00660119	0.632112	77815	TRUE	F	RBC	-0.003 (0.007)	0.632112
0.029958	0.0486309	0.53797	1528	FALSE	F	RBC	0.03 (0.049)	0.53797
-0.00875571	0.00680768	0.198395	63979	TRUE	M	RBC	-0.009 (0.007)	0.198395
-0.0820433	0.0411926	0.0465807	1567	FALSE	M	RBC	-0.082 (0.041)	0.0465807
-0.00557539	0.00485064	0.250388	141794	TRUE	sex_comb	RBC	-0.006 (0.005)	0.250388
-0.0309379	0.0327973	0.345599	3095	FALSE	sex_comb	RBC	-0.031 (0.033)	0.345599
-0.00212937	0.00708295	0.763695	68873	TRUE	F	Sodium	-0.002 (0.007)	0.763695
0.0714014	0.0611709	0.243413	953	FALSE	F	Sodium	0.071 (0.061)	0.243413
0.0114548	0.00769479	0.136585	59943	TRUE	M	Sodium	0.011 (0.008)	0.136585
-0.114286	0.0562743	0.0425178	1083	FALSE	M	Sodium	-0.114 (0.056)	0.0425178
0.00422283	0.00520552	0.417239	128816	TRUE	sex_comb	Sodium	0.004 (0.005)	0.417239
-0.0135784	0.0410859	0.741067	2036	FALSE	sex_comb	Sodium	-0.014 (0.041)	0.741067
0.00447749	0.0370739	0.903891	1293	TRUE	F	Testosterone	0.004 (0.037)	0.903891
-0.000172072	0.00376532	0.963551	7128	TRUE	M	Testosterone	0 (0.004)	0.963551
0.0135183	0.0271873	0.620029	140	FALSE	M	Testosterone	0.014 (0.027)	0.620029
-0.00230405	0.00424733	0.587509	8421	TRUE	sex_comb	Testosterone	-0.002 (0.004)	0.587509
-0.00761289	0.033809	0.822198	162	FALSE	sex_comb	Testosterone	-0.008 (0.034)	0.822198
0.0170572	0.00594782	0.00413428	77003	TRUE	F	Totalbilirubin	0.017 (0.006)	0.00413428
0.0406301	0.0436689	0.352324	1377	FALSE	F	Totalbilirubin	0.041 (0.044)	0.352324
0.0128301	0.00665989	0.0540497	66098	TRUE	M	Totalbilirubin	0.013 (0.007)	0.0540497
0.0427218	0.0391822	0.275742	1509	FALSE	M	Totalbilirubin	0.043 (0.039)	0.275742
0.0143865	0.00445362	0.00123693	143101	TRUE	sex_comb	Totalbilirubin	0.014 (0.004)	0.00123693
0.0370741	0.0289456	0.200361	2886	FALSE	sex_comb	Totalbilirubin	0.037 (0.029)	0.200361
-0.0244482	0.00723613	0.000728872	72193	TRUE	F	Triglycerides	-0.024 (0.007)	0.000728872
-0.0255058	0.0616075	0.678959	1043	FALSE	F	Triglycerides	-0.026 (0.062)	0.678959
-0.0319754	0.00753872	2.22349e-05	64250	TRUE	M	Triglycerides	-0.032 (0.008)	2.22349e-05
-0.0849969	0.0535044	0.11241	1257	FALSE	M	Triglycerides	-0.085 (0.054)	0.11241
-0.0269136	0.00523513	2.737e-07	136443	TRUE	sex_comb	Triglycerides	-0.027 (0.005)	2.737e-07
-0.0508381	0.0402536	0.206738	2300	FALSE	sex_comb	Triglycerides	-0.051 (0.04)	0.206738
-0.0150974	0.00713466	0.0343422	74461	TRUE	F	Urea	-0.015 (0.007)	0.0343422
-0.00210969	0.0575909	0.970784	1269	FALSE	F	Urea	-0.002 (0.058)	0.970784
-0.00397315	0.00761843	0.602007	64210	TRUE	M	Urea	-0.004 (0.008)	0.602007
0.0429196	0.0510052	0.40023	1384	FALSE	M	Urea	0.043 (0.051)	0.40023
-0.00985163	0.00521096	0.0586849	138671	TRUE	sex_comb	Urea	-0.01 (0.005)	0.0586849
0.0273301	0.0379173	0.471107	2653	FALSE	sex_comb	Urea	0.027 (0.038)	0.471107
-0.0225216	0.0157313	0.152268	13950	TRUE	F	VitaminB12	-0.023 (0.016)	0.152268
-0.294265	0.174696	0.0944249	165	FALSE	F	VitaminB12	-0.294 (0.175)	0.0944249
0.0418016	0.0190744	0.0284414	8788	TRUE	M	VitaminB12	0.042 (0.019)	0.0284414
-0.0754561	0.141455	0.594685	156	FALSE	M	VitaminB12	-0.075 (0.141)	0.594685
0.00053134	0.0122134	0.9653	22738	TRUE	sex_comb	VitaminB12	0.001 (0.012)	0.9653
-0.164253	0.110566	0.138484	321	FALSE	sex_comb	VitaminB12	-0.164 (0.111)	0.138484
0.00233266	0.00355395	0.511612	8986	TRUE	F	VitaminD	0.002 (0.004)	0.511612
-0.01491	0.0391912	0.704567	116	FALSE	F	VitaminD	-0.015 (0.039)	0.704567
0.00148683	0.00485921	0.759636	3613	TRUE	M	VitaminD	0.001 (0.005)	0.759636
0.00238335	0.00288541	0.40882	12599	TRUE	sex_comb	VitaminD	0.002 (0.003)	0.40882
-0.0200638	0.0238896	0.402383	176	FALSE	sex_comb	VitaminD	-0.02 (0.024)	0.402383
-0.0165209	0.00661982	0.0125738	78284	TRUE	F	WBC	-0.017 (0.007)	0.0125738
-0.0708714	0.0477707	0.138128	1559	FALSE	F	WBC	-0.071 (0.048)	0.138128
-0.000327057	0.00754884	0.965442	64340	TRUE	M	WBC	0 (0.008)	0.965442
-0.0426395	0.0472248	0.366717	1587	FALSE	M	WBC	-0.043 (0.047)	0.366717
-0.00925407	0.00497316	0.0627742	142624	TRUE	sex_comb	WBC	-0.009 (0.005)	0.0627742
-0.0622059	0.0332261	0.061273	3146	FALSE	sex_comb	WBC	-0.062 (0.033)	0.061273
