## Supplemental Tables for "The genetic architecture of changes in adiposity during adulthood": Supp-Table-9-supp-results-bmi-weight-comparison.xlsx

### Sheet: Sheet1
Table: Phenotypic and genetic correlation between obesity-change phenotypes.
Sex strata	Sample size	Obesity change phenotype	Phenotypic correlation	Genetic correlation
F	88085	Linear slope	0.886	0.958
M	73806		0.874	0.97
sex-combined	161891		0.879	0.984
F	88085	p(k1)	0.738	0.956
M	73806		0.72	0.882
sex-combined	161891		0.727	0.951
F	88085	p(k1) + p(k2)	0.741	0.99
M	73806		0.721	0.934
sex-combined	161891		0.731	0.968
F	88085	p(k1) + p(k2) + p(k3)	0.737	0.966
M	73806		0.722	0.931
sex-combined	161891		0.731	0.951
