## Supplemental Tables for "The genetic architecture of changes in adiposity during adulthood": Supp-Table-10-supp-methods-list-bariatric-codes.xlsx

### Sheet: Sheet1
Table: List of read codes to determine date and status of bariatric surgery in primary care records.
Category	read_code	read_term	CPRD_MEDCODE
History of bariatric surgery (1)	76136	Maintenance of gastric band	97691
History of bariatric surgery (1)	761A5	Removal of gastric band	90454
History of bariatric surgery (1)	ZV45P	[V]Presence of gastric bypass	97014
Possible bariatric surgery (2)	7613	Plastic operations on stomach	22741
Possible bariatric surgery (2)	76130	Gastroplasty NEC	14910
Possible bariatric surgery (2)	7613y	Other specified plastic operation on stomach	62471
Possible bariatric surgery (2)	7613z	Plastic operation on stomach NOS	32581
Bariatric surgery (3)	76114	Sleeve gastrectomy and duodenal switch	93378
Bariatric surgery (3)	76115	Sleeve gastrectomy NEC	89259
Bariatric surgery (3)	76116	Laparoscopic sleeve gastrectomy	89148
Bariatric surgery (3)	76131	Partitioning of stomach	34119
Bariatric surgery (3)	76131	Mason vertical banded gastroplasty	59622
Bariatric surgery (3)	76132	Laparoscopic adjustable gastric banding	18863
Bariatric surgery (3)	76133	Partitioning of stomach using band	88474
Bariatric surgery (3)	76134	Partitioning of stomach using staples	56926
Bariatric surgery (3)	76135	Partitioning of stomach NEC	90600
Bariatric surgery (3)	76141	Bypass of stomach by anastomosis of stomach to duodenum	40977
Bariatric surgery (3)	76150	Bypass stomach by anastomosis stomach to transposed jejunum	39797
Bariatric surgery (3)	76160	Bypass of stomach by anastomosis of stomach to jejunum NEC	7082
Bariatric surgery (3)	76160	Mason high gastric bypass	92957
Bariatric surgery (3)	76160	Printer high gastric bypass	48417
Bariatric surgery (3)	76166	Laparoscopic gastric bypass	95929
Bariatric surgery (3)	761A.	Other open operations on stomach	54923
Bariatric surgery (3)	7633	Bypass of jejunum	39123
Bariatric surgery (3)	76330	Bypass of jejunum by anastomosis of jejunum to jejunum	56107
Bariatric surgery (3)	76331	Bypass of jejunum by anastomosis of jejunum to ileum	19929
Bariatric surgery (3)	76332	Bypass of jejunum by anastomosis of jejunum to colon	62848
Bariatric surgery (3)	7633y	Other specified bypass of jejunum	64123
Bariatric surgery (3)	7633z	Bypass of jejunum NOS	60421
Bariatric surgery (3)	76425	Duodenal switch	90517
