## Supplemental Tables for "The genetic architecture of changes in adiposity during adulthood": Supp-Table-11-supp-methods-nonwb-data-description.xlsx

### Sheet: Sheet1
Table: Characterisation of obesity trait data in longitudinal records curated from UK Biobank assessment centre visits and linked general practitioner (GP) records, non-white British ancestry subset. S.D. = standard deviation, I.Q.R. = inter-quartile range
Trait	Ancestry (self-identified ethnic background)	Sex	Number of individuals (% by sex within each ancestry)	Number of measurements	Mean number of repeat measurements (S.D.)	Mean length of follow-up, years (S.D.)	Mean age at first measurement, years (S.D.)	Median and I.Q.R. of trait value at first measurement
Body mass index (BMI), kg/m2	Asian	F	1,909 (46.1%)	19794	10.4 (8.97)	12.3 (6.15)	46.4 (9.15)	25.5 (22.8, 28.9)
		M	2,235 (53.9%)	22059	9.87 (8.31)	11.7 (5.93)	47.4 (9.32)	25.7 (23.5, 28.2)
	Black	F	1,234 (56.9%)	11940	9.68 (9.18)	11.8 (6.02)	45.1 (9.20)	27.1 (23.8, 31.5)
		M	933 (43.1%)	7262	7.78 (7.91)	10.3 (5.96)	46.1 (8.88)	26.8 (24.2, 29.4)
	Chinese	F	303 (62.5%)	1810	5.97 (4.69)	10.9 (6.27)	46.3 (8.46)	22.2 (20.3, 24.5)
		M	182 (37.5%)	1068	5.87 (4.18)	10.8 (5.81)	45.9 (8.27)	24.2 (22.0, 26.8)
	Mixed	F	618 (62%)	4918	7.96 (8.30)	12.2 (6.46)	44.1 (9.39)	24.5 (21.9, 28.2)
		M	379 (38%)	2581	6.81 (5.88)	11.0 (6.09)	45.5 (9.24)	26.0 (23.4, 29.0)
	White	F	10,336 (56.7%)	76727	7.42 (7.18)	12.7 (6.58)	48.3 (9.67)	24.4 (22.0, 27.8)
		M	7,897 (43.3%)	59122	7.49 (7.31)	11.9 (6.49)	49.3 (9.54)	26.3 (24.0, 29.0)
	Other	F	799 (56.5%)	6403	8.01 (7.95)	11.2 (6.17)	46.5 (8.47)	25.0 (22.4, 29.2)
		M	614 (43.5%)	4796	7.81 (6.77)	10.4 (5.93)	47.3 (8.44)	26.1 (24.0, 28.9)
Weight, kg	Asian	F	1,963 (46.1%)	22016	11.2 (9.84)	12.7 (6.26)	46.1 (9.15)	63.0 (56.4, 71.5)
		M	2,296 (53.9%)	24098	10.5 (8.99)	11.9 (6.02)	47.2 (9.30)	75.2 (68.0, 84.0)
	Black	F	1,257 (56.8%)	13145	10.5 (9.99)	12.1 (6.03)	44.9 (9.14)	72.6 (63.5, 85.0)
		M	955 (43.2%)	7840	8.21 (8.22)	10.6 (5.99)	46.0 (8.80)	81.0 (73.0, 90.8)
	Chinese	F	328 (62.1%)	2059	6.28 (4.81)	11.2 (6.28)	46.1 (8.51)	55.3 (50.3, 61.0)
		M	200 (37.9%)	1233	6.16 (4.43)	10.9 (5.94)	45.7 (8.24)	68.8 (63.5, 75.9)
	Mixed	F	650 (62%)	5509	8.48 (8.87)	12.5 (6.43)	44.0 (9.45)	64.0 (57.8, 74.2)
		M	398 (38%)	2794	7.02 (5.97)	11.2 (6.09)	45.4 (9.13)	79.7 (71.5, 89.0)
	White	F	11,527 (56.5%)	91368	7.93 (7.76)	13.1 (6.59)	47.8 (9.53)	64.9 (58.0, 73.6)
		M	8,871 (43.5%)	69608	7.85 (7.87)	12.2 (6.48)	48.9 (9.42)	81.0 (73.2, 90.0)
	Other	F	828 (55.9%)	7004	8.46 (8.39)	11.5 (6.25)	46.4 (8.52)	63.5 (56.0, 74.6)
		M	653 (44.1%)	5276	8.08 (7.07)	10.6 (5.83)	47.1 (8.35)	78.0 (70.0, 87.9)
