## Supplemental Tables for "The genetic architecture of changes in adiposity during adulthood": Supp-Table-12-supp-methods-splinemods-resid-var.xlsx

### Sheet: Sheet1
Table: Median residual variance from high-dimensional spline modelling of standardised obesity trait outcomes, within each strata modelled.
Trait	Sex strata	Median residual variance
Standardised body mass index (BMI), kg/m2	F	0.010
	M	0.012
	sex-combined	0.011
Standardised weight, kg	F	0.0097
	M	0.0098
	sex-combined	0.0097
