## Supplemental Tables for "The genetic architecture of changes in adiposity during adulthood": Supp-Table-13-supp-methods-training-validation-clusters.xlsx

### Sheet: Sheet1
Table: Comparison of cluster characteristics in training (80%) vs validation (20%) sets within each analysis strata. Hard cluster assignments were decided as the maximum soft clustering probability of an individual belonging to each cluster. BMI = body mass index, S.D. = standard deviation, I.Q.R. = interquartile range.
BMI (females)
Cluster	Set	Number of individuals (%)	Mean number of repeat measurements (S.D.)	Mean length of follow-up, years (S.D.)	Mean age at first measurement, years (S.D.)	Median and I.Q.R. of BMI (kg/m2) at first measurement
1	Training	33,020 (46.8%)	8.64 (7.84)	15.7 (6.17)	46.0 (9.15)	24.0 (22.0, 27.1)
1	Validation	8,235 (46.7%)	8.55 (7.67)	15.7 (6.17)	45.8 (9.19)	24.1 (22.0, 27.0)
2	Training	5 (0%)	24.2 (21.0)	21.0 (3.90)	43.7 (3.72)	26.8 (24.5, 31.6)
2	Validation	1 (0%)	17 (NA)	19.3 (NA)	49.1 (NA)	25.0 (NA)
3	Training	0	NA	NA	NA	NA
3	Validation	0	NA	NA	NA	NA
4	Training	37,569 (53.2%)	7.28 (6.85)	12.0 (6.54)	50.8 (9.55)	25.0 (22.6, 28.5)
4	Validation	9,413 (53.3%)	7.19 (6.82)	11.9 (6.48)	50.9 (9.54)	25.0 (22.5, 28.6)
BMI (males)
Cluster	Set	Number of individuals (%)	Mean number of repeat measurements (S.D.)	Mean length of follow-up, years (S.D.)	Mean age at first measurement, years (S.D.)	Median and I.Q.R. of BMI (kg/m2) at first measurement
1	Training	27,600 (46.6%)	8.42 (7.41)	14.8 (6.34)	47.4 (9.46)	25.6 (23.5, 28.1)
1	Validation	6,970 (47.1%)	8.30 (7.34)	14.7 (6.27)	47.4 (9.43)	25.6 (23.6, 28.3)
2	Training	3 (0%)	36.0 (21.7)	24.0 (1.52)	48.8 (2.88)	29.7 (29.1, 34.8)
2	Validation	0	NA	NA	NA	NA
3	Training	1 (0%)	33.0 (NA)	18.1 (NA)	59.2 (NA)	28.2 (NA)
3	Validation	1 (0%)	24.0 (NA)	21.4 (NA)	52.0 (NA)	31.2 (NA)
4	Training	31,568 (53.3%)	7.38 (6.86)	11.0 (6.21)	52.5 (9.08)	26.6 (24.4, 29.2)
4	Validation	7,822 (52.9%)	7.37 (6.69)	11.0 (6.28)	52.4 (9.02)	26.5 (24.3, 29.1)
BMI (sex-combined)
Cluster	Set	Number of individuals (%)	Mean number of repeat measurements (S.D.)	Mean length of follow-up, years (S.D.)	Mean age at first measurement, years (S.D.)	Median and I.Q.R. of BMI (kg/m2) at first measurement
1	Training	60,154 (46.4%)	8.52 (7.52)	15.3 (6.25)	46.6 (9.31)	24.9 (22.6, 27.7)
1	Validation	15,001 (46.2%)	8.61 (8.00)	15.3 (6.23)	46.5 (9.35)	24.8 (22.5, 27.6)
2	Training	6 (0%)	35.0 (17.5)	20.4 (3.20)	51.1 (4.62)	31.0 (28.6, 36.5)
2	Validation	1 (0%)	19.0 (NA)	22.1 (NA)	41.6 (NA)	31.0 (NA)
3	Training	0	NA	NA	NA	NA
3	Validation	0	NA	NA	NA	NA
4	Training	69,606 (53.6%)	7.31 (6.85)	11.5 (6.41)	51.6 (9.35)	25.9 (23.3, 28.9)
4	Validation	17,440 (53.8%)	7.34 (6.85)	11.6 (6.43)	51.5 (9.38)	25.9 (23.3, 29.0)
Weight (females)
Cluster	Set	Number of individuals (%)	Mean number of repeat measurements (S.D.)	Mean length of follow-up, years (S.D.)	Mean age at first measurement, years (S.D.)	Median and I.Q.R. of weight (kg) at first measurement
1	Training	30,847 (39.9%)	9.25 (8.91)	16.1 (6.13)	45.1 (9.06)	64.0 (58.0, 72.5)
1	Validation	7,855 (40.6%)	9.38 (9.09)	16.1 (6.14)	45.0 (9.03)	64.0 (58.0, 72.5)
2	Training	2 (0%)	18.0 (1.41)	18.7 (1.01)	50.6 (7.97)	67.1 (65.8, 68.5)
2	Validation	1 (0%)	109 (NA)	21.0 (NA)	47.8 (NA)	95.0 (NA)
3	Training	1 (0%)	25.0 (NA)	21.3 (NA)	49.9 (NA)	62.0 (NA)
3	Validation	0	NA	NA	NA	NA
4	Training	46,450 (60.1%)	7.93 (7.92)	12.5 (6.55)	50.5 (9.39)	66.0 (59.1, 75.0)
4	Validation	11,469 (59.3%)	7.81 (7.45)	12.5 (6.54)	50.3 (9.43)	65.9 (59.0, 75.0)
Weight (males)
Cluster	Set	Number of individuals (%)	Mean number of repeat measurements (S.D.)	Mean length of follow-up, years (S.D.)	Mean age at first measurement, years (S.D.)	Median and I.Q.R. of weight (kg) at first measurement
1	Training	29,095 (45.2%)	8.74 (8.25)	14.9 (6.36)	47.0 (9.42)	80.0 (73.0, 89.0)
1	Validation	7,326 (45.5%)	8.54 (7.80)	14.8 (6.45)	47.0 (9.53)	80.2 (73.0, 89.0)
2	Training	2 (0%)	38.5 (27.6)	18.3 (5.34)	50.4 (7.79)	109 (94.4, 124)
2	Validation	0	NA	NA	NA	NA
3	Training	0	NA	NA	NA	NA
3	Validation	0	NA	NA	NA	NA
4	Training	35,281 (54.8%)	7.92 (7.43)	11.3 (6.31)	52.4 (8.97)	82.6 (75.0, 91.6)
4	Validation	8,769 (54.5%)	7.99 (7.76)	11.4 (6.28)	52.5 (8.88)	82.5 (74.8, 91.6)
Weight (sex-combined)
Cluster	Set	Number of individuals (%)	Mean number of repeat measurements (S.D.)	Mean length of follow-up, years (S.D.)	Mean age at first measurement, years (S.D.)	Median and I.Q.R. of weight (kg) at first measurement
1	Training	63,461 (44.8%)	8.98 (8.55)	15.5 (6.28)	46.1 (9.27)	71.0 (62.0, 82.1)
1	Validation	15,883 (44.8%)	8.89 (8.36)	15.5 (6.32)	46.0 (9.29)	70.9 (62.0, 82.0)
2	Training	9 (0%)	42.6 (28.3)	22.2 (2.41)	49.6 (3.90)	81.0 (70.0, 95.0)
2	Validation	0	NA	NA	NA	NA
3	Training	1 (0%)	9 (NA)	16.3 (NA)	34.9 (NA)	85.3 (NA)
3	Validation	0	NA	NA	NA	NA
4	Training	78,207 (55.2%)	7.88 (7.64)	11.8 (6.42)	51.5 (9.21)	74.5 (64.3, 85.4)
4	Validation	19,537 (55.2%)	7.95 (7.98)	12.0 (6.50)	51.5 (9.23)	74.2 (64.0, 85.3)
