## Supplemental Tables for "The genetic architecture of changes in adiposity during adulthood": Supp-Table-14-supp-methods-biomarker-codes.xlsx

### Sheet: Sheet1
Table: List of codes to determine quantitative trait (anthropometric traits and biomarkers) values from UK Biobank assessment centres (field codes) and GP-linked data (read codes)
Trait	Read codes (read2)	Read codes (ctv3)	UKB field codes
Albumin	44M4.	XE2eA	30600
Alkaline phosphatase (ALP)	44F.., 44F3.	XE2px, 44F3.	30610
Alanine aminotransferase (ALT)	44G3., 44GB., 44G..	44G3., XaLJx	30620
Basophills	42L..	42L..	30160
Bicarbonate	44I7.	XE2q2
Body mass index (BMI)	22K..	22K..	21001
Calcium	44I8.	XE2q3, Xabpk	30680
Chloride	44I6.	XE2q1
Cholesterol	44P.., 44PJ., 44PH.	XE2eD, XaJe9	30690
Creatinine	44J3., 44J3z	XE2q5, 44J3z	30700
C-reactive protein (CRP)	44CS.	XaINL	30710
Eosinophills	42K..	42K..	30150
Ferritin	42R4.	XE24r
Forced expired volume in 1 second (FEV1)	339O.	X77Qu	20150
Folate	42U.., 42U4., 42U5.	42U4., 42U5.
Follicle stimulating hormone (FSH)	4434, 443h.	4434, XM0lx, XE25J
Forced vital capacity	3396	3396	20151
Glucose	44g.., 44g0., 44U.., 44TJ.	XM0ly, 44g0.	30740
Haematocrit - packed cell volume (%)	4258, 4257, 425..	X76tb, X76tc, XE2Zq	30030
Haemoglobin concentration	423..	Xa96v, XE2m6	30020
Haemoglobin A1c (HbA1c)	42W4., 42W.., 44TB.	XaERp	30750
HbA1c - IFCC standardised	42W5.	XaPbt
High density lipoprotein cholesterol (HDL)	44P5., 44PB.	44P5., 44PB.	30760
Height	229..	229..	50
Iron	42R7.	X76tH
Low density lipoprotein cholesterol (LDL)	44P6.	44P6.	30780
Luteinising hormone (LH)	4433, 443e.	4433, XM0lv
Lymphocytes	42M..	42M..	30120
Mean corpuscular haemoglobin concentration (MCHbconc)	429..	429..	30050
Mean corpuscular volume (MCV)	42A..	42A..	30040
Monocytes	42N..	42N..	30130
Neutrophills	42J..	42J..	30140
Oestradiol		4465	30800
Phosphate	44I9.	XE2q4	30810
Platelets	42P..	42P..	30080
Potassium	44I4.	XE2pz
Prolactin		XaELX
Red blood cell count (RBC)	426..	426..	30170
Sodium	44I5.	XE2q0
Testosterone	4473	4473, XE2dr	30850
Total bilirubin	44EC., 44E.., 44E3.	XaERu, 44E.., XE2qu	30840
Triglycerides	44Q.., 44Q4.	XE2q9, 44Q4.	30870
Urea	44J9., 44J8., 44J..	XM0lt, XaDvl	30670
Vitamin B12	42T..	XE2pf
Vitamin D	44LA.	XE2e7, XaEQa, Xabo0	30890
White blood cell count (WBC)	42H.., 42H7.	XaIdY, 42H..	30000
Waist circumference (WC)	22N0.	Xa041	48
Weight	22A..	22A..	21002
Waist-to-hip ratio (WHR)		X76CX	Ratio of: 48 to 49
