## Supplemental Tables for "The genetic architecture of changes in adiposity during adulthood": Supp-Table-15-supp-methods-list-dementia-codes.xlsx

### Sheet: Sheet1
Table: List of read codes and ICD codes to determine history or diagnosis of dementia or Alzheimer's disease in primary care and secondary care records.
Category	Description	READV2 Code	READV3 Code	ICD9 Code	ICD10 Code
History of Dementia	H/O: dementia	1461	1461
History of Dementia	Dementia monitoring	66h..	XaMJC
History of Dementia	Dementia annual review	6AB..	XaMGF
History of Dementia	Dementia care plan	8CMZ.	XaaBZ
History of Dementia	Dementia monitoring administration	9Ou..	XaMFy
History of Dementia	Dementia monitoring first letter	9Ou1.	XaMG0
History of Dementia	Dementia monitoring second letter	9Ou2.	XaMGG
History of Dementia	Dementia monitoring third letter	9Ou3.	XaMGI
History of Dementia	Dementia monitoring verbal invite	9Ou4.	XaMGJ
History of Dementia	Dementia monitoring telephone invite	9Ou5.	XaMGK
History of Dementia	Exception reporting: dementia quality indicators	9hD..	XaLFf
History of Dementia	Excepted from dementia quality indicators: Patient unsuitabl	9hD0.	XaLFo
History of Dementia	Excepted from dementia quality indicators: Informed dissent	9hD1.	XaLFp
Diagnosis of Dementia	Senile and presenile organic psychotic conditions	E00..	X002w
Diagnosis of Dementia	Senile and presenile organic psychotic conditions	E00..	X00R2
Diagnosis of Dementia	Senile and presenile organic psychotic conditions	E00..	XE1Xr
Diagnosis of Dementia	Senile/presenile dementia	E00..	X002w
Diagnosis of Dementia	Senile/presenile dementia	E00..	X00R2
Diagnosis of Dementia	Senile/presenile dementia	E00..	XE1Xr
Diagnosis of Dementia	Senile dementia	E00..	X002w
Diagnosis of Dementia	Senile dementia	E00..	X00R2
Diagnosis of Dementia	Senile dementia	E00..	XE1Xr
Diagnosis of Dementia	Uncomplicated senile dementia	E000.	E000.
Diagnosis of Dementia	Presenile dementia	E001.	E001.
Diagnosis of Dementia	Uncomplicated presenile dementia	E0010	E0010
Diagnosis of Dementia	Presenile dementia with delirium	E0011	E0011
Diagnosis of Dementia	Presenile dementia with paranoia	E0012	E0012
Diagnosis of Dementia	Presenile dementia with depression	E0013	E0013
Diagnosis of Dementia	Presenile dementia NOS	E001z	E001z
Diagnosis of Dementia	Senile dementia with depressive or paranoid features	E002.	E002.
Diagnosis of Dementia	Senile dementia with paranoia	E0020	E0020
Diagnosis of Dementia	Senile dementia with depression	E0021	E0021
Diagnosis of Dementia	Senile dementia with depressive or paranoid features NOS	E002z	E002z
Diagnosis of Dementia	Senile dementia with delirium	E003.	E003.
Diagnosis of Dementia	Multi infarct dementia	E004.	Xa0lH
Diagnosis of Dementia	Multi infarct dementia	E004.	XE1Xs
Diagnosis of Dementia	Arteriosclerotic dementia	E004.	Xa0lH
Diagnosis of Dementia	Arteriosclerotic dementia	E004.	XE1Xs
Diagnosis of Dementia	Uncomplicated arteriosclerotic dementia	E0040	E0040
Diagnosis of Dementia	Arteriosclerotic dementia with delirium	E0041	E0041
Diagnosis of Dementia	Arteriosclerotic dementia with paranoia	E0042	E0042
Diagnosis of Dementia	Arteriosclerotic dementia with depression	E0043	E0043
Diagnosis of Dementia	Arteriosclerotic dementia NOS	E004z	E004z
Diagnosis of Dementia	Other senile and presenile organic psychoses	E00y.	XE1Xt
Diagnosis of Dementia	Other senile and presenile organic psychoses	E00y.	X00R0
Diagnosis of Dementia	Presbyophrenic psychosis	E00y.	XE1Xt
Diagnosis of Dementia	Presbyophrenic psychosis	E00y.	X00R0
Diagnosis of Dementia	Senile or presenile psychoses NOS	E00z.	E00z.
Diagnosis of Dementia	Dementia in conditions EC	E041.	E041.
Diagnosis of Dementia	[X]Dementia in Alzheimer's disease	Eu00.	Eu00.
Diagnosis of Dementia	[X]Dementia in Alzheimer's disease with early onset	Eu000	X002x
Diagnosis of Dementia	[X]Presenile dementia,Alzheimer's type	Eu000	X002x
Diagnosis of Dementia	[X]Primary degen dementia, Alzheimer's type, presenile onset	Eu000	X002x
Diagnosis of Dementia	[X]Alzheimer's disease type 2	Eu000	X002x
Diagnosis of Dementia	[X]Dementia in Alzheimer's disease with late onset	Eu001	Eu00.
Diagnosis of Dementia	[X]Dementia in Alzheimer's disease with late onset	Eu001	X0030
Diagnosis of Dementia	[X]Alzheimer's disease type 1	Eu001	Eu00.
Diagnosis of Dementia	[X]Alzheimer's disease type 1	Eu001	X0030
Diagnosis of Dementia	[X]Senile dementia,Alzheimer's type	Eu001	Eu00.
Diagnosis of Dementia	[X]Senile dementia,Alzheimer's type	Eu001	X0030
Diagnosis of Dementia	[X]Primary degen dementia of Alzheimer's type, senile onset	Eu001	Eu00.
Diagnosis of Dementia	[X]Primary degen dementia of Alzheimer's type, senile onset	Eu001	X0030
Diagnosis of Dementia	[X]Dementia in Alzheimer's dis, atypical or mixed type	Eu002	Eu002
Diagnosis of Dementia	[X]Dementia in Alzheimer's disease, unspecified	Eu00z	Eu00z
Diagnosis of Dementia	[X]Alzheimer's dementia unspec	Eu00z	Eu00z
Diagnosis of Dementia	[X]Vascular dementia	Eu01.	XE1Xs
Diagnosis of Dementia	[X]Arteriosclerotic dementia	Eu01.	XE1Xs
Diagnosis of Dementia	[X]Vascular dementia of acute onset	Eu010	X003R
Diagnosis of Dementia	[X]Multi-infarct dementia	Eu011	Xa0lH
Diagnosis of Dementia	[X]Predominantly cortical dementia	Eu011	Xa0lH
Diagnosis of Dementia	[X]Subcortical vascular dementia	Eu012	X003T
Diagnosis of Dementia	[X]Mixed cortical and subcortical vascular dementia	Eu013	X003V
Diagnosis of Dementia	[X]Other vascular dementia	Eu01y	Eu01y
Diagnosis of Dementia	[X]Vascular dementia, unspecified	Eu01z	Eu01z
Diagnosis of Dementia	[X] Presenile dementia NOS	Eu02z	Eu02z
Diagnosis of Dementia	[X] Presenile dementia NOS	Eu02z	E00z.
Diagnosis of Dementia	[X] Presenile dementia NOS	Eu02z	XE1Xr
Diagnosis of Dementia	[X] Presenile dementia NOS	Eu02z	XE1Z6
Diagnosis of Dementia	[X] Presenile dementia NOS	Eu02z	X00R2
Diagnosis of Dementia	[X] Presenile dementia NOS	Eu02z	Xa1GB
Diagnosis of Dementia	[X] Presenile psychosis NOS	Eu02z	Eu02z
Diagnosis of Dementia	[X] Presenile psychosis NOS	Eu02z	E00z.
Diagnosis of Dementia	[X] Presenile psychosis NOS	Eu02z	XE1Xr
Diagnosis of Dementia	[X] Presenile psychosis NOS	Eu02z	XE1Z6
Diagnosis of Dementia	[X] Presenile psychosis NOS	Eu02z	X00R2
Diagnosis of Dementia	[X] Presenile psychosis NOS	Eu02z	Xa1GB
Diagnosis of Dementia	[X] Primary degenerative dementia NOS	Eu02z	Eu02z
Diagnosis of Dementia	[X] Primary degenerative dementia NOS	Eu02z	E00z.
Diagnosis of Dementia	[X] Primary degenerative dementia NOS	Eu02z	XE1Xr
Diagnosis of Dementia	[X] Primary degenerative dementia NOS	Eu02z	XE1Z6
Diagnosis of Dementia	[X] Primary degenerative dementia NOS	Eu02z	X00R2
Diagnosis of Dementia	[X] Primary degenerative dementia NOS	Eu02z	Xa1GB
Diagnosis of Dementia	[X] Unspecified dementia	Eu02z	Eu02z
Diagnosis of Dementia	[X] Unspecified dementia	Eu02z	E00z.
Diagnosis of Dementia	[X] Unspecified dementia	Eu02z	XE1Xr
Diagnosis of Dementia	[X] Unspecified dementia	Eu02z	XE1Z6
Diagnosis of Dementia	[X] Unspecified dementia	Eu02z	X00R2
Diagnosis of Dementia	[X] Unspecified dementia	Eu02z	Xa1GB
Diagnosis of Dementia	[X] Senile psychosis NOS	Eu02z	Eu02z
Diagnosis of Dementia	[X] Senile psychosis NOS	Eu02z	E00z.
Diagnosis of Dementia	[X] Senile psychosis NOS	Eu02z	XE1Xr
Diagnosis of Dementia	[X] Senile psychosis NOS	Eu02z	XE1Z6
Diagnosis of Dementia	[X] Senile psychosis NOS	Eu02z	X00R2
Diagnosis of Dementia	[X] Senile psychosis NOS	Eu02z	Xa1GB
Diagnosis of Dementia	[X] Senile dementia, depressed or paranoid type	Eu02z	Eu02z
Diagnosis of Dementia	[X] Senile dementia, depressed or paranoid type	Eu02z	E00z.
Diagnosis of Dementia	[X] Senile dementia, depressed or paranoid type	Eu02z	XE1Xr
Diagnosis of Dementia	[X] Senile dementia, depressed or paranoid type	Eu02z	XE1Z6
Diagnosis of Dementia	[X] Senile dementia, depressed or paranoid type	Eu02z	X00R2
Diagnosis of Dementia	[X] Senile dementia, depressed or paranoid type	Eu02z	Xa1GB
Diagnosis of Dementia	[X] Senile dementia NOS	Eu02z	Eu02z
Diagnosis of Dementia	[X] Senile dementia NOS	Eu02z	E00z.
Diagnosis of Dementia	[X] Senile dementia NOS	Eu02z	XE1Xr
Diagnosis of Dementia	[X] Senile dementia NOS	Eu02z	XE1Z6
Diagnosis of Dementia	[X] Senile dementia NOS	Eu02z	X00R2
Diagnosis of Dementia	[X] Senile dementia NOS	Eu02z	Xa1GB
History of Dementia	[X]Delirium superimposed on dementia	Eu041	Eu041
Diagnosis of Dementia	Alzheimer's disease	F110.	F110.
Diagnosis of Dementia	Alzheimer's disease with early onset	F1100	XaIKB
Diagnosis of Dementia	Alzheimer's disease with late onset	F1101	XaIKC
Diagnosis of Dementia	[X]Other Alzheimer's disease	Fyu30	Fyu30
History of Dementia	Language disorder of dementia	ZS7C5
Diagnosis of Dementia	Dementia in Alzheimer's disease				F000A
Diagnosis of Dementia	Dementia in Alzheimer's disease				F001A
Diagnosis of Dementia	Dementia in Alzheimer's disease				F002A
Diagnosis of Dementia	Dementia in Alzheimer's disease				F009A
Diagnosis of Dementia	Vascular dementia			2904	F010
Diagnosis of Dementia	Vascular dementia			2904	F011
Diagnosis of Dementia	Vascular dementia			2904	F012
Diagnosis of Dementia	Vascular dementia			2904	F013
Diagnosis of Dementia	Vascular dementia			2904	F018
Diagnosis of Dementia	Vascular dementia			2908	F018
Diagnosis of Dementia	Vascular dementia			2904	F019
Diagnosis of Dementia	Unspecified dementia				F03X
Diagnosis of Dementia	Delirium superimposed on dementia			2903	F051
Diagnosis of Dementia	Alzheimer's disease				G300
Diagnosis of Dementia	Alzheimer's disease				G301
Diagnosis of Dementia	Alzheimer's disease				G308
Diagnosis of Dementia	Alzheimer's disease				G309
